# Cross study transfer of vascular transcriptomic classifiers in seven public cohorts

**DOI:** 10.64898/2026.10.29.26366574

**Authors:** Lingsen You, Yujun Guo, Xinyu Zhong, Zisu Peng, Wentong Wang, Li Shen, Junbo Ge

## Abstract

Strong discrimination within a vascular transcriptomic study may not transfer across clinical endpoints, tissue compartments or assay processing. We evaluated seven public Gene Expression Omnibus datasets containing 294 deposited observations, including repeated lesion segments. Four conventional classifiers and a prior-only control underwent nested validation in 48 abdominal aortic aneurysm samples, followed by external evaluation under three preprocessing configurations. Source-rank L1 logistic regression achieved an area under the receiver operating characteristic curve of 0.947; external values were 0.753 and 0.667 in two carotid cohorts and 1.000 in 11 macrophage plaque samples. The latter value fell to 0.367 under a separately source-tuned common-gene pipeline. In 126 plaque donors with censored follow-up, Harrell concordance was 0.565 (95% interval 0.444–0.678) and 0.524 after a 30-day landmark. Processing-incompatible blood data served as a stress control; 43 correlated plaque segments were analysed descriptively. A matched permutation test supported source separation without testing generalisation. These results show that internal discrimination and isolated external success do not establish stable panvascular risk prediction. The benchmark supplies code, per-sample outputs and provenance for scrutinising pipeline sensitivity, endpoint mismatch and observation dependence.
