## Supplementary Data 1: analysis code, provenance and complete outputs for "Cross study transfer of vascular transcriptomic classifiers in seven public cohorts": cohort_audit.csv

accession	platform	role	n_source_arrays	n_included_samples	n_negative	n_positive	n_genes	endpoint	donor_key_available	caution
GSE41571	GPL570	secondary external rupture-associated transfer	11	11	6	5	20848	histologically ruptured versus stable carotid plaque	False	Laser-microdissected plaque macrophages, not whole tissue. Stable/ruptured carotid plaques are biologically related to but not identical to AAA rupture. Only 11 samples; publication describes biological plaques but no donor key is deposited.
GSE21545	GPL570	secondary prognostic endpoint-shift stress test	223	126	101	25	20848	future ischemic event with time-to-event/censoring	True	Ischemic event TRUE/FALSE records follow-up events, NOT baseline symptoms or plaque rupture. Event-free patients have variable censoring times: a binary AUROC is descriptive and must not be represented as time-to-event validation. Use time-to-event discrimination when estimating prognosis. Paired PBMC arrays are excluded to avoid counting the same donor twice.
GSE163154	GPL6104	descriptive segment-level histology stress test only	43	43	16	27	17184	IPH versus non-IPH carotid lesion segment	False	All source patients are symptomatic. IPH is not symptomatic status or rupture. Original study PMC8236116 (DOI 10.1002/ctm2.458) confirms paired segments from 24 patients. Public GEO has 43 transcriptomic segments (16 non-IPH/27 IPH); the published multimodal analysis retains 42 (16/26) after excluding one IPH sample with failed mass spectrometry. GEO supplies no GSM-to-donor crosswalk. Do not ass…
