## Supplementary Data 1: analysis code, provenance and complete outputs for "Cross study transfer of vascular transcriptomic classifiers in seven public cohorts": GSE163154_samples.csv

sample_id	title	source_name	classification	description	supplementary_file	label	donor_id	donor_status	endpoint_role	endpoint_name	inference_unit	cohort
GSM4973394	non-IPH 1	carotid plaque	non-IPH	plaque without intraplaque haemorrhage | SAMPLE 1	NONE	0		24 source patients with repeated lesion segments; GSM-to-donor crosswalk not deposited	intraplaque hemorrhage histology endpoint shift	IPH versus non-IPH carotid lesion segment	lesion segment; repeated donor sampling confirmed, crosswalk unresolved	GSE163154
GSM4973395	non-IPH 2	carotid plaque	non-IPH	plaque without intraplaque haemorrhage | SAMPLE 2	NONE	0		24 source patients with repeated lesion segments; GSM-to-donor crosswalk not deposited	intraplaque hemorrhage histology endpoint shift	IPH versus non-IPH carotid lesion segment	lesion segment; repeated donor sampling confirmed, crosswalk unresolved	GSE163154
GSM4973397	non-IPH 3	carotid plaque	non-IPH	plaque without intraplaque haemorrhage | SAMPLE 3	NONE	0		24 source patients with repeated lesion segments; GSM-to-donor crosswalk not deposited	intraplaque hemorrhage histology endpoint shift	IPH versus non-IPH carotid lesion segment	lesion segment; repeated donor sampling confirmed, crosswalk unresolved	GSE163154
GSM4973398	non-IPH 4	carotid plaque	non-IPH	plaque without intraplaque haemorrhage | SAMPLE 4	NONE	0		24 source patients with repeated lesion segments; GSM-to-donor crosswalk not deposited	intraplaque hemorrhage histology endpoint shift	IPH versus non-IPH carotid lesion segment	lesion segment; repeated donor sampling confirmed, crosswalk unresolved	GSE163154
GSM4973400	non-IPH 5	carotid plaque	non-IPH	plaque without intraplaque haemorrhage | SAMPLE 5	NONE	0		24 source patients with repeated lesion segments; GSM-to-donor crosswalk not deposited	intraplaque hemorrhage histology endpoint shift	IPH versus non-IPH carotid lesion segment	lesion segment; repeated donor sampling confirmed, crosswalk unresolved	GSE163154
GSM4973401	non-IPH 6	carotid plaque	non-IPH	plaque without intraplaque haemorrhage | SAMPLE 6	NONE	0		24 source patients with repeated lesion segments; GSM-to-donor crosswalk not deposited	intraplaque hemorrhage histology endpoint shift	IPH versus non-IPH carotid lesion segment	lesion segment; repeated donor sampling confirmed, crosswalk unresolved	GSE163154
GSM4973403	non-IPH 7	carotid plaque	non-IPH	plaque without intraplaque haemorrhage | SAMPLE 7	NONE	0		24 source patients with repeated lesion segments; GSM-to-donor crosswalk not deposited	intraplaque hemorrhage histology endpoint shift	IPH versus non-IPH carotid lesion segment	lesion segment; repeated donor sampling confirmed, crosswalk unresolved	GSE163154
GSM4973404	non-IPH 8	carotid plaque	non-IPH	plaque without intraplaque haemorrhage | SAMPLE 8	NONE	0		24 source patients with repeated lesion segments; GSM-to-donor crosswalk not deposited	intraplaque hemorrhage histology endpoint shift	IPH versus non-IPH carotid lesion segment	lesion segment; repeated donor sampling confirmed, crosswalk unresolved	GSE163154
GSM4973406	non-IPH 9	carotid plaque	non-IPH	plaque without intraplaque haemorrhage | SAMPLE 9	NONE	0		24 source patients with repeated lesion segments; GSM-to-donor crosswalk not deposited	intraplaque hemorrhage histology endpoint shift	IPH versus non-IPH carotid lesion segment	lesion segment; repeated donor sampling confirmed, crosswalk unresolved	GSE163154
GSM4973408	non-IPH 10	carotid plaque	non-IPH	plaque without intraplaque haemorrhage | SAMPLE 10	NONE	0		24 source patients with repeated lesion segments; GSM-to-donor crosswalk not deposited	intraplaque hemorrhage histology endpoint shift	IPH versus non-IPH carotid lesion segment	lesion segment; repeated donor sampling confirmed, crosswalk unresolved	GSE163154
GSM4973409	non-IPH 11	carotid plaque	non-IPH	plaque without intraplaque haemorrhage | SAMPLE 11	NONE	0		24 source patients with repeated lesion segments; GSM-to-donor crosswalk not deposited	intraplaque hemorrhage histology endpoint shift	IPH versus non-IPH carotid lesion segment	lesion segment; repeated donor sampling confirmed, crosswalk unresolved	GSE163154
GSM4973411	non-IPH 12	carotid plaque	non-IPH	plaque without intraplaque haemorrhage | SAMPLE 12	NONE	0		24 source patients with repeated lesion segments; GSM-to-donor crosswalk not deposited	intraplaque hemorrhage histology endpoint shift	IPH versus non-IPH carotid lesion segment	lesion segment; repeated donor sampling confirmed, crosswalk unresolved	GSE163154
GSM4973412	non-IPH 13	carotid plaque	non-IPH	plaque without intraplaque haemorrhage | SAMPLE 13	NONE	0		24 source patients with repeated lesion segments; GSM-to-donor crosswalk not deposited	intraplaque hemorrhage histology endpoint shift	IPH versus non-IPH carotid lesion segment	lesion segment; repeated donor sampling confirmed, crosswalk unresolved	GSE163154
GSM4973414	non-IPH 14	carotid plaque	non-IPH	plaque without intraplaque haemorrhage | SAMPLE 14	NONE	0		24 source patients with repeated lesion segments; GSM-to-donor crosswalk not deposited	intraplaque hemorrhage histology endpoint shift	IPH versus non-IPH carotid lesion segment	lesion segment; repeated donor sampling confirmed, crosswalk unresolved	GSE163154
GSM4973415	non-IPH 15	carotid plaque	non-IPH	plaque without intraplaque haemorrhage | SAMPLE 15	NONE	0		24 source patients with repeated lesion segments; GSM-to-donor crosswalk not deposited	intraplaque hemorrhage histology endpoint shift	IPH versus non-IPH carotid lesion segment	lesion segment; repeated donor sampling confirmed, crosswalk unresolved	GSE163154
GSM4973417	non-IPH 16	carotid plaque	non-IPH	plaque without intraplaque haemorrhage | SAMPLE 16	NONE	0		24 source patients with repeated lesion segments; GSM-to-donor crosswalk not deposited	intraplaque hemorrhage histology endpoint shift	IPH versus non-IPH carotid lesion segment	lesion segment; repeated donor sampling confirmed, crosswalk unresolved	GSE163154
GSM4973418	IPH 1	carotid plaque	IPH	plaque with intraplaque haemorrhage | SAMPLE 17	NONE	1		24 source patients with repeated lesion segments; GSM-to-donor crosswalk not deposited	intraplaque hemorrhage histology endpoint shift	IPH versus non-IPH carotid lesion segment	lesion segment; repeated donor sampling confirmed, crosswalk unresolved	GSE163154
GSM4973419	IPH 2	carotid plaque	IPH	plaque with intraplaque haemorrhage | SAMPLE 18	NONE	1		24 source patients with repeated lesion segments; GSM-to-donor crosswalk not deposited	intraplaque hemorrhage histology endpoint shift	IPH versus non-IPH carotid lesion segment	lesion segment; repeated donor sampling confirmed, crosswalk unresolved	GSE163154
GSM4973421	IPH 3	carotid plaque	IPH	plaque with intraplaque haemorrhage | SAMPLE 19	NONE	1		24 source patients with repeated lesion segments; GSM-to-donor crosswalk not deposited	intraplaque hemorrhage histology endpoint shift	IPH versus non-IPH carotid lesion segment	lesion segment; repeated donor sampling confirmed, crosswalk unresolved	GSE163154
GSM4973422	IPH 4	carotid plaque	IPH	plaque with intraplaque haemorrhage | SAMPLE 20	NONE	1		24 source patients with repeated lesion segments; GSM-to-donor crosswalk not deposited	intraplaque hemorrhage histology endpoint shift	IPH versus non-IPH carotid lesion segment	lesion segment; repeated donor sampling confirmed, crosswalk unresolved	GSE163154
GSM4973424	IPH 5	carotid plaque	IPH	plaque with intraplaque haemorrhage | SAMPLE 21	NONE	1		24 source patients with repeated lesion segments; GSM-to-donor crosswalk not deposited	intraplaque hemorrhage histology endpoint shift	IPH versus non-IPH carotid lesion segment	lesion segment; repeated donor sampling confirmed, crosswalk unresolved	GSE163154
GSM4973425	IPH 6	carotid plaque	IPH	plaque with intraplaque haemorrhage | SAMPLE 22	NONE	1		24 source patients with repeated lesion segments; GSM-to-donor crosswalk not deposited	intraplaque hemorrhage histology endpoint shift	IPH versus non-IPH carotid lesion segment	lesion segment; repeated donor sampling confirmed, crosswalk unresolved	GSE163154
GSM4973427	IPH 7	carotid plaque	IPH	plaque with intraplaque haemorrhage | SAMPLE 23	NONE	1		24 source patients with repeated lesion segments; GSM-to-donor crosswalk not deposited	intraplaque hemorrhage histology endpoint shift	IPH versus non-IPH carotid lesion segment	lesion segment; repeated donor sampling confirmed, crosswalk unresolved	GSE163154
GSM4973429	IPH 8	carotid plaque	IPH	plaque with intraplaque haemorrhage | SAMPLE 24	NONE	1		24 source patients with repeated lesion segments; GSM-to-donor crosswalk not deposited	intraplaque hemorrhage histology endpoint shift	IPH versus non-IPH carotid lesion segment	lesion segment; repeated donor sampling confirmed, crosswalk unresolved	GSE163154
GSM4973430	IPH 9	carotid plaque	IPH	plaque with intraplaque haemorrhage | SAMPLE 25	NONE	1		24 source patients with repeated lesion segments; GSM-to-donor crosswalk not deposited	intraplaque hemorrhage histology endpoint shift	IPH versus non-IPH carotid lesion segment	lesion segment; repeated donor sampling confirmed, crosswalk unresolved	GSE163154
GSM4973432	IPH 10	carotid plaque	IPH	plaque with intraplaque haemorrhage | SAMPLE 26	NONE	1		24 source patients with repeated lesion segments; GSM-to-donor crosswalk not deposited	intraplaque hemorrhage histology endpoint shift	IPH versus non-IPH carotid lesion segment	lesion segment; repeated donor sampling confirmed, crosswalk unresolved	GSE163154
GSM4973433	IPH 11	carotid plaque	IPH	plaque with intraplaque haemorrhage | SAMPLE 27	NONE	1		24 source patients with repeated lesion segments; GSM-to-donor crosswalk not deposited	intraplaque hemorrhage histology endpoint shift	IPH versus non-IPH carotid lesion segment	lesion segment; repeated donor sampling confirmed, crosswalk unresolved	GSE163154
GSM4973435	IPH 12	carotid plaque	IPH	plaque with intraplaque haemorrhage | SAMPLE 28	NONE	1		24 source patients with repeated lesion segments; GSM-to-donor crosswalk not deposited	intraplaque hemorrhage histology endpoint shift	IPH versus non-IPH carotid lesion segment	lesion segment; repeated donor sampling confirmed, crosswalk unresolved	GSE163154
GSM4973436	IPH 13	carotid plaque	IPH	plaque with intraplaque haemorrhage | SAMPLE 29	NONE	1		24 source patients with repeated lesion segments; GSM-to-donor crosswalk not deposited	intraplaque hemorrhage histology endpoint shift	IPH versus non-IPH carotid lesion segment	lesion segment; repeated donor sampling confirmed, crosswalk unresolved	GSE163154
GSM4973438	IPH 14	carotid plaque	IPH	plaque with intraplaque haemorrhage | SAMPLE 30	NONE	1		24 source patients with repeated lesion segments; GSM-to-donor crosswalk not deposited	intraplaque hemorrhage histology endpoint shift	IPH versus non-IPH carotid lesion segment	lesion segment; repeated donor sampling confirmed, crosswalk unresolved	GSE163154
GSM4973439	IPH 15	carotid plaque	IPH	plaque with intraplaque haemorrhage | SAMPLE 31	NONE	1		24 source patients with repeated lesion segments; GSM-to-donor crosswalk not deposited	intraplaque hemorrhage histology endpoint shift	IPH versus non-IPH carotid lesion segment	lesion segment; repeated donor sampling confirmed, crosswalk unresolved	GSE163154
GSM4973440	IPH 16	carotid plaque	IPH	plaque with intraplaque haemorrhage | SAMPLE 32	NONE	1		24 source patients with repeated lesion segments; GSM-to-donor crosswalk not deposited	intraplaque hemorrhage histology endpoint shift	IPH versus non-IPH carotid lesion segment	lesion segment; repeated donor sampling confirmed, crosswalk unresolved	GSE163154
GSM4973441	IPH 17	carotid plaque	IPH	plaque with intraplaque haemorrhage | SAMPLE 33	NONE	1		24 source patients with repeated lesion segments; GSM-to-donor crosswalk not deposited	intraplaque hemorrhage histology endpoint shift	IPH versus non-IPH carotid lesion segment	lesion segment; repeated donor sampling confirmed, crosswalk unresolved	GSE163154
GSM4973443	IPH 18	carotid plaque	IPH	plaque with intraplaque haemorrhage | SAMPLE 34	NONE	1		24 source patients with repeated lesion segments; GSM-to-donor crosswalk not deposited	intraplaque hemorrhage histology endpoint shift	IPH versus non-IPH carotid lesion segment	lesion segment; repeated donor sampling confirmed, crosswalk unresolved	GSE163154
GSM4973444	IPH 19	carotid plaque	IPH	plaque with intraplaque haemorrhage | SAMPLE 35	NONE	1		24 source patients with repeated lesion segments; GSM-to-donor crosswalk not deposited	intraplaque hemorrhage histology endpoint shift	IPH versus non-IPH carotid lesion segment	lesion segment; repeated donor sampling confirmed, crosswalk unresolved	GSE163154
GSM4973445	IPH 20	carotid plaque	IPH	plaque with intraplaque haemorrhage | SAMPLE 36	NONE	1		24 source patients with repeated lesion segments; GSM-to-donor crosswalk not deposited	intraplaque hemorrhage histology endpoint shift	IPH versus non-IPH carotid lesion segment	lesion segment; repeated donor sampling confirmed, crosswalk unresolved	GSE163154
GSM4973446	IPH 21	carotid plaque	IPH	plaque with intraplaque haemorrhage | SAMPLE 37	NONE	1		24 source patients with repeated lesion segments; GSM-to-donor crosswalk not deposited	intraplaque hemorrhage histology endpoint shift	IPH versus non-IPH carotid lesion segment	lesion segment; repeated donor sampling confirmed, crosswalk unresolved	GSE163154
GSM4973448	IPH 22	carotid plaque	IPH	plaque with intraplaque haemorrhage | SAMPLE 38	NONE	1		24 source patients with repeated lesion segments; GSM-to-donor crosswalk not deposited	intraplaque hemorrhage histology endpoint shift	IPH versus non-IPH carotid lesion segment	lesion segment; repeated donor sampling confirmed, crosswalk unresolved	GSE163154
GSM4973449	IPH 23	carotid plaque	IPH	plaque with intraplaque haemorrhage | SAMPLE 39	NONE	1		24 source patients with repeated lesion segments; GSM-to-donor crosswalk not deposited	intraplaque hemorrhage histology endpoint shift	IPH versus non-IPH carotid lesion segment	lesion segment; repeated donor sampling confirmed, crosswalk unresolved	GSE163154
GSM4973451	IPH 24	carotid plaque	IPH	plaque with intraplaque haemorrhage | SAMPLE 40	NONE	1		24 source patients with repeated lesion segments; GSM-to-donor crosswalk not deposited	intraplaque hemorrhage histology endpoint shift	IPH versus non-IPH carotid lesion segment	lesion segment; repeated donor sampling confirmed, crosswalk unresolved	GSE163154
GSM4973452	IPH 25	carotid plaque	IPH	plaque with intraplaque haemorrhage | SAMPLE 41	NONE	1		24 source patients with repeated lesion segments; GSM-to-donor crosswalk not deposited	intraplaque hemorrhage histology endpoint shift	IPH versus non-IPH carotid lesion segment	lesion segment; repeated donor sampling confirmed, crosswalk unresolved	GSE163154
GSM4973454	IPH 26	carotid plaque	IPH	plaque with intraplaque haemorrhage | SAMPLE 42	NONE	1		24 source patients with repeated lesion segments; GSM-to-donor crosswalk not deposited	intraplaque hemorrhage histology endpoint shift	IPH versus non-IPH carotid lesion segment	lesion segment; repeated donor sampling confirmed, crosswalk unresolved	GSE163154
GSM4973456	IPH 27	carotid plaque	IPH	plaque with intraplaque haemorrhage | SAMPLE 43	NONE	1		24 source patients with repeated lesion segments; GSM-to-donor crosswalk not deposited	intraplaque hemorrhage histology endpoint shift	IPH versus non-IPH carotid lesion segment	lesion segment; repeated donor sampling confirmed, crosswalk unresolved	GSE163154
