## Supplementary Data 1: analysis code, provenance and complete outputs for "Cross study transfer of vascular transcriptomic classifiers in seven public cohorts": dome_reporting_audit.csv

domain	reporting_item	implemented_evidence	status	remaining_limit
Data	Public inputs and provenance	Seven GEO accession records and file hashes in results/run_summary.json	Documented	Processed matrices inherit source preprocessing
Data	Observation units	Per-cohort sample manifests and cohort_audit.json	Documented	Source donor independence unverified; GSE163154 paired segments not patient-level
Data	Outcome meaning	Cohort roles and endpoints in analysis_protocol.json	Documented	External phenotypes differ and cannot be pooled as a single target
Data	Prior examination	Original three external cohorts declared previously examined	Documented	Revision analysis is not pristine validation
Data	Selection of studies	Public metadata and biological relevance in cohort_audit.json and analysis_protocol.json	Documented	Purposive selection is not systematic retrieval
Optimization	Fold boundaries	nested_folds.csv lists outer train and test samples	Audited	Training sets overlap across repeats
Optimization	Hyperparameter selection	Three-fold source-only inner CV and recorded parameter grids	Implemented	Only a small conventional-model grid examined
Optimization	Feature preprocessing	Training-only variance ANOVA imputation and scaling in benchmark_revision.py	Implemented	Source-vocabulary ranks depend on measured gene coverage
Optimization	External lock	Full-source frozen models and source-selected settings saved	Implemented	No external model selection or calibration permitted
Model	Algorithm definition	Five conventional primary algorithms plus two L1 preprocessing sensitivities	Documented	No foundation model or broad state-of-the-art claim
Model	Code and environment	Executable scripts package versions and frozen joblib models	Supplied in Additional file 1	No permanent repository identifier is assigned by this ZIP archive
Model	Feature coverage	Missing-gene and active-weight audits in results CSV files	Documented	Missing-feature influence differs by model
Evaluation	Internal discrimination	Unique-sample mean OOF and fold-level values for all source models	Recomputed	Conditional sample intervals exclude model-development uncertainty
Evaluation	External discrimination	49 saved external metric rows recomputed independently	Audited	Several evaluation cohorts are small
Evaluation	Survival endpoint	GSE21545 Harrell concordance and 30-day landmark with donor bootstrap	Recomputed	Censoring-dependent discrimination and only 13 landmark events
Evaluation	Dependence	No patient CI or significance test for GSE163154	Implemented	Donor-to-segment mapping unavailable
Evaluation	Perfect ordering	GSE41571 L1 AUROC1.0 retains observed value and suppresses degenerate interval	Documented	Eleven samples and strong pipeline dependence prevent certainty
Evaluation	Negative control	200 full-pipeline fixed-baseline permutations with plus-one correction	Implemented	Not a test of tuned models or external generalization
Evaluation	Reporting completeness	All unsuccessful models and preprocessing variants retained	Documented	No selected winner based on external performance
