## Supplementary Data 1: analysis code, provenance and complete outputs for "Cross study transfer of vascular transcriptomic classifiers in seven public cohorts": active_feature_missingness.csv

variant	model	cohort	anova_selected_n	nonzero_weight_n	nonzero_missing_n	absolute_weight_missing_fraction	note
source_rank	L1_logistic	GSE111782	25	3	0	0.0	RF uses nonzero feature importance; other models nonzero signed coefficient
source_rank	L1_logistic	GSE27034	25	3	0	0.0	RF uses nonzero feature importance; other models nonzero signed coefficient
source_rank	L1_logistic	GSE198600	25	3	0	0.0	RF uses nonzero feature importance; other models nonzero signed coefficient
source_rank	L1_logistic	GSE41571	25	3	0	0.0	RF uses nonzero feature importance; other models nonzero signed coefficient
source_rank	L1_logistic	GSE163154	25	3	0	0.0	RF uses nonzero feature importance; other models nonzero signed coefficient
source_rank	L1_logistic	GSE21545	25	3	0	0.0	RF uses nonzero feature importance; other models nonzero signed coefficient
source_rank	elastic_net	GSE111782	100	22	10	0.28625125075143154	RF uses nonzero feature importance; other models nonzero signed coefficient
source_rank	elastic_net	GSE27034	100	22	3	0.036456930327434425	RF uses nonzero feature importance; other models nonzero signed coefficient
source_rank	elastic_net	GSE198600	100	22	1	0.009698327914234887	RF uses nonzero feature importance; other models nonzero signed coefficient
source_rank	elastic_net	GSE41571	100	22	3	0.036456930327434425	RF uses nonzero feature importance; other models nonzero signed coefficient
source_rank	elastic_net	GSE163154	100	22	2	0.07995960925804747	RF uses nonzero feature importance; other models nonzero signed coefficient
source_rank	elastic_net	GSE21545	100	22	3	0.036456930327434425	RF uses nonzero feature importance; other models nonzero signed coefficient
source_rank	linear_SVM	GSE111782	25	25	8	0.36505565988568467	RF uses nonzero feature importance; other models nonzero signed coefficient
source_rank	linear_SVM	GSE27034	25	25	2	0.04300816389752054	RF uses nonzero feature importance; other models nonzero signed coefficient
source_rank	linear_SVM	GSE198600	25	25	1	0.016926716478490776	RF uses nonzero feature importance; other models nonzero signed coefficient
source_rank	linear_SVM	GSE41571	25	25	2	0.04300816389752054	RF uses nonzero feature importance; other models nonzero signed coefficient
source_rank	linear_SVM	GSE163154	25	25	3	0.079788724523082	RF uses nonzero feature importance; other models nonzero signed coefficient
source_rank	linear_SVM	GSE21545	25	25	2	0.04300816389752054	RF uses nonzero feature importance; other models nonzero signed coefficient
source_rank	random_forest	GSE111782	25	25	8	0.24624920210835538	RF uses nonzero feature importance; other models nonzero signed coefficient
source_rank	random_forest	GSE27034	25	25	2	0.03636516200512874	RF uses nonzero feature importance; other models nonzero signed coefficient
source_rank	random_forest	GSE198600	25	25	1	0.025340299810652927	RF uses nonzero feature importance; other models nonzero signed coefficient
source_rank	random_forest	GSE41571	25	25	2	0.03636516200512874	RF uses nonzero feature importance; other models nonzero signed coefficient
source_rank	random_forest	GSE163154	25	25	3	0.07934387767949348	RF uses nonzero feature importance; other models nonzero signed coefficient
source_rank	random_forest	GSE21545	25	25	2	0.03636516200512874	RF uses nonzero feature importance; other models nonzero signed coefficient
common_rank	L1_logistic	GSE111782	100	14	0	0.0	RF uses nonzero feature importance; other models nonzero signed coefficient
common_rank	L1_logistic	GSE27034	100	14	0	0.0	RF uses nonzero feature importance; other models nonzero signed coefficient
common_rank	L1_logistic	GSE198600	100	14	0	0.0	RF uses nonzero feature importance; other models nonzero signed coefficient
common_rank	L1_logistic	GSE41571	100	14	0	0.0	RF uses nonzero feature importance; other models nonzero signed coefficient
common_rank	L1_logistic	GSE163154	100	14	1	0.08261899868238075	RF uses nonzero feature importance; other models nonzero signed coefficient
common_rank	L1_logistic	GSE21545	100	14	0	0.0	RF uses nonzero feature importance; other models nonzero signed coefficient
source_log	L1_logistic	GSE111782	100	21	9	0.3424469743429445	RF uses nonzero feature importance; other models nonzero signed coefficient
source_log	L1_logistic	GSE27034	100	21	3	0.16311370347517296	RF uses nonzero feature importance; other models nonzero signed coefficient
source_log	L1_logistic	GSE198600	100	21	0	0.0	RF uses nonzero feature importance; other models nonzero signed coefficient
source_log	L1_logistic	GSE41571	100	21	3	0.16311370347517296	RF uses nonzero feature importance; other models nonzero signed coefficient
source_log	L1_logistic	GSE163154	100	21	5	0.22425167200405047	RF uses nonzero feature importance; other models nonzero signed coefficient
source_log	L1_logistic	GSE21545	100	21	3	0.16311370347517296	RF uses nonzero feature importance; other models nonzero signed coefficient
