## Supplementary Data 1: analysis code, provenance and complete outputs for "Cross study transfer of vascular transcriptomic classifiers in seven public cohorts": full_source_oof_diameter_sensitivity.csv

variant	model	cohort	subset	role	n	positive	negative	auroc	auprc	prevalence	brier	auroc_ci_low	auroc_ci_high	harrell_c	c_ci_low	c_ci_high	ci_scope	bootstrap_degenerate	bootstrap_warning
source_rank	L1_logistic	GSE98278	full_source_oof_within_large	post-review descriptive within-category evaluation of full-source nested OOF scores; not subgroup-refitted model	16	9	7	0.9206349206349206	0.9603174603174602	0.5625	0.1130491815867881	0.7619047619047619	1.0				stratified sample bootstrap conditional on scores; excludes model-selection uncertainty	False	Conditional-on-score sample interval; source donor independence unverified; subgroup models also depend on training size/mix.
source_rank	L1_logistic	GSE98278	full_source_oof_within_unknown	post-review descriptive within-category evaluation of full-source nested OOF scores; not subgroup-refitted model	17	8	9	0.9027777777777778	0.883531746031746	0.47058823529411764	0.11915396148607416	0.7083333333333334	1.0				stratified sample bootstrap conditional on scores; excludes model-selection uncertainty	False	Conditional-on-score sample interval; source donor independence unverified; subgroup models also depend on training size/mix.
