## Supplementary Data 1: analysis code, provenance and complete outputs for "Cross study transfer of vascular transcriptomic classifiers in seven public cohorts": GSE27034_sample_manifest.csv

sample_id	label
GSM902322	1
GSM902323	1
GSM902324	1
GSM902325	1
GSM902326	1
GSM902327	1
GSM902328	1
GSM902329	1
GSM902330	1
GSM902331	1
GSM902332	1
GSM902333	1
GSM902334	1
GSM902335	1
GSM902336	1
GSM902337	1
GSM902338	1
GSM902339	1
GSM902340	1
GSM902341	0
GSM902342	0
GSM902343	0
GSM902344	0
GSM902345	0
GSM902346	0
GSM902347	0
GSM902348	0
GSM902349	0
GSM902350	0
GSM902351	0
GSM902352	0
GSM902353	0
GSM902354	0
GSM902355	0
GSM902356	0
GSM902357	0
GSM902358	0
