## Supplementary Data 1: analysis code, provenance and complete outputs for "Cross study transfer of vascular transcriptomic classifiers in seven public cohorts": GSE98278_sample_manifest.csv

sample_id	label	diameter_category	sample_title	donor_id	donor_status
GSM2590370	0	intermediate	abdominal aortic aneurysm sample#01		not deposited; sample independence cannot be verified
GSM2590371	0	intermediate	abdominal aortic aneurysm sample#02		not deposited; sample independence cannot be verified
GSM2590372	0	intermediate	abdominal aortic aneurysm sample#03		not deposited; sample independence cannot be verified
GSM2590373	0	intermediate	abdominal aortic aneurysm sample#04		not deposited; sample independence cannot be verified
GSM2590374	0	intermediate	abdominal aortic aneurysm sample#05		not deposited; sample independence cannot be verified
GSM2590375	0	intermediate	abdominal aortic aneurysm sample#06		not deposited; sample independence cannot be verified
GSM2590376	0	intermediate	abdominal aortic aneurysm sample#07		not deposited; sample independence cannot be verified
GSM2590377	0	intermediate	abdominal aortic aneurysm sample#08		not deposited; sample independence cannot be verified
GSM2590378	0	intermediate	abdominal aortic aneurysm sample#09		not deposited; sample independence cannot be verified
GSM2590379	0	intermediate	abdominal aortic aneurysm sample#10		not deposited; sample independence cannot be verified
GSM2590380	0	intermediate	abdominal aortic aneurysm sample#11		not deposited; sample independence cannot be verified
GSM2590381	0	intermediate	abdominal aortic aneurysm sample#12		not deposited; sample independence cannot be verified
GSM2590382	0	intermediate	abdominal aortic aneurysm sample#13		not deposited; sample independence cannot be verified
GSM2590383	0	intermediate	abdominal aortic aneurysm sample#14		not deposited; sample independence cannot be verified
GSM2590384	0	intermediate	abdominal aortic aneurysm sample#15		not deposited; sample independence cannot be verified
GSM2590385	0	unknown	abdominal aortic aneurysm sample#16		not deposited; sample independence cannot be verified
GSM2590386	0	unknown	abdominal aortic aneurysm sample#17		not deposited; sample independence cannot be verified
GSM2590387	0	unknown	abdominal aortic aneurysm sample#18		not deposited; sample independence cannot be verified
GSM2590388	0	unknown	abdominal aortic aneurysm sample#19		not deposited; sample independence cannot be verified
GSM2590389	0	unknown	abdominal aortic aneurysm sample#20		not deposited; sample independence cannot be verified
GSM2590390	0	unknown	abdominal aortic aneurysm sample#21		not deposited; sample independence cannot be verified
GSM2590391	0	unknown	abdominal aortic aneurysm sample#22		not deposited; sample independence cannot be verified
GSM2590392	0	unknown	abdominal aortic aneurysm sample#23		not deposited; sample independence cannot be verified
GSM2590393	0	unknown	abdominal aortic aneurysm sample#24		not deposited; sample independence cannot be verified
GSM2590394	1	unknown	abdominal aortic aneurysm sample#25		not deposited; sample independence cannot be verified
GSM2590395	1	unknown	abdominal aortic aneurysm sample#26		not deposited; sample independence cannot be verified
GSM2590396	1	unknown	abdominal aortic aneurysm sample#27		not deposited; sample independence cannot be verified
GSM2590397	1	unknown	abdominal aortic aneurysm sample#28		not deposited; sample independence cannot be verified
GSM2590398	1	unknown	abdominal aortic aneurysm sample#29		not deposited; sample independence cannot be verified
GSM2590399	1	unknown	abdominal aortic aneurysm sample#30		not deposited; sample independence cannot be verified
GSM2590400	1	unknown	abdominal aortic aneurysm sample#31		not deposited; sample independence cannot be verified
GSM2590401	1	unknown	abdominal aortic aneurysm sample#32		not deposited; sample independence cannot be verified
GSM2590402	0	large	abdominal aortic aneurysm sample#33		not deposited; sample independence cannot be verified
GSM2590403	0	large	abdominal aortic aneurysm sample#34		not deposited; sample independence cannot be verified
GSM2590404	0	large	abdominal aortic aneurysm sample#35		not deposited; sample independence cannot be verified
GSM2590405	0	large	abdominal aortic aneurysm sample#36		not deposited; sample independence cannot be verified
GSM2590406	0	large	abdominal aortic aneurysm sample#37		not deposited; sample independence cannot be verified
GSM2590407	0	large	abdominal aortic aneurysm sample#38		not deposited; sample independence cannot be verified
GSM2590408	0	large	abdominal aortic aneurysm sample#39		not deposited; sample independence cannot be verified
GSM2590409	1	large	abdominal aortic aneurysm sample#40		not deposited; sample independence cannot be verified
GSM2590410	1	large	abdominal aortic aneurysm sample#41		not deposited; sample independence cannot be verified
GSM2590411	1	large	abdominal aortic aneurysm sample#42		not deposited; sample independence cannot be verified
GSM2590412	1	large	abdominal aortic aneurysm sample#43		not deposited; sample independence cannot be verified
GSM2590413	1	large	abdominal aortic aneurysm sample#44		not deposited; sample independence cannot be verified
GSM2590414	1	large	abdominal aortic aneurysm sample#45		not deposited; sample independence cannot be verified
GSM2590415	1	large	abdominal aortic aneurysm sample#46		not deposited; sample independence cannot be verified
GSM2590416	1	large	abdominal aortic aneurysm sample#47		not deposited; sample independence cannot be verified
GSM2590417	1	large	abdominal aortic aneurysm sample#48		not deposited; sample independence cannot be verified
