## Supplementary Data 1: analysis code, provenance and complete outputs for "Cross study transfer of vascular transcriptomic classifiers in seven public cohorts": GSE111782_sample_manifest.csv

sample_id	label
GSM3039648	1
GSM3039649	1
GSM3039650	1
GSM3039651	1
GSM3039652	1
GSM3039653	1
GSM3039654	1
GSM3039655	1
GSM3039656	1
GSM3039657	0
GSM3039658	0
GSM3039659	0
GSM3039660	0
GSM3039661	0
GSM3039662	0
GSM3039663	0
GSM3039664	0
GSM3039665	0
