## Supplementary Data 1: analysis code, provenance and complete outputs for "Cross study transfer of vascular transcriptomic classifiers in seven public cohorts": metrics.csv

variant	model	cohort	subset	role	n	positive	negative	auroc	auprc	prevalence	brier	auroc_ci_low	auroc_ci_high	harrell_c	c_ci_low	c_ci_high	ci_scope	fold_auroc_mean	fold_auroc_sd	bootstrap_degenerate	bootstrap_warning
source_rank	L1_logistic	GSE98278	all	nested 4-fold CV repeated 3 times; unique-sample mean OOF	48	17	31	0.9468690702087286	0.915045205912079	0.3541666666666667	0.0918346796573427	0.8690702087286527	0.9962049335863378				stratified sample bootstrap conditional on scores; excludes model-selection uncertainty	0.941889880952381	0.0723384202555462	False
source_rank	L1_logistic	GSE111782	all	previously examined carotid symptomatic versus asymptomatic	18	9	9	0.7530864197530864	0.781045751633987	0.5	0.2329654455821269	0.4938271604938271	0.9629629629629628				stratified sample bootstrap conditional on scores; excludes model-selection uncertainty			False
source_rank	L1_logistic	GSE27034	all	preprocessing-incompatible PAD stress control: deposited per-probe median-centered values do not preserve abundance ranks	37	19	18	0.6929824561403508	0.6831473351210194	0.5135135135135135	0.2325247205244716	0.5232456140350877	0.8538742690058475				stratified sample bootstrap conditional on scores; excludes model-selection uncertainty			False
source_rank	L1_logistic	GSE198600	all	previously examined carotid recent symptomatic versus asymptomatic	11	6	5	0.6666666666666666	0.6718253968253968	0.5454545454545454	0.2763145898987771	0.3	1.0				stratified sample bootstrap conditional on scores; excludes model-selection uncertainty			False
source_rank	L1_logistic	GSE41571	all	rupture-associated cross-bed and cell-compartment shift	11	5	6	1.0	1.0	0.4545454545454545	0.1978543683618486						stratified sample bootstrap conditional on scores; excludes model-selection uncertainty			True	Nonparametric bootstrap cannot quantify uncertainty when every observed ordering is identical; interval suppressed; raw range retained in metrics_before_reporting_audit.csv.
source_rank	L1_logistic	GSE163154	all	intraplaque hemorrhage histology endpoint shift	43	27	16	0.5046296296296297	0.6998071882279431	0.627906976744186	0.2776654680403371						not estimated: unresolved repeated-donor dependence			False
source_rank	L1_logistic	GSE21545	all	post-endarterectomy ischemic-event endpoint shift	126	25	101							0.5652503793626708	0.4444293968941856	0.6783520517589585	2000 individual bootstrap samples; conditional on scores; Harrell C affected by censoring distribution			False
source_rank	L1_logistic	GSE21545	30_day_landmark	post-endarterectomy ischemic-event endpoint shift	114	13	101							0.5236122618061309	0.3394938657383134	0.7212201171220247	2000 individual bootstrap samples; conditional on scores; Harrell C affected by censoring distribution			False
source_rank	elastic_net	GSE98278	all	nested 4-fold CV repeated 3 times; unique-sample mean OOF	48	17	31	0.9487666034155596	0.8973294199072744	0.3541666666666667	0.1301785669662657	0.872865275142315	0.9981024667931688				stratified sample bootstrap conditional on scores; excludes model-selection uncertainty	0.9247767857142858	0.0740911273963286	False
source_rank	elastic_net	GSE111782	all	previously examined carotid symptomatic versus asymptomatic	18	9	9	0.7037037037037037	0.7709046581595602	0.5	0.3340313374286374	0.419753086419753	0.9382716049382716				stratified sample bootstrap conditional on scores; excludes model-selection uncertainty			False
source_rank	elastic_net	GSE27034	all	preprocessing-incompatible PAD stress control: deposited per-probe median-centered values do not preserve abundance ranks	37	19	18	0.7105263157894737	0.722955700714182	0.5135135135135135	0.2285096879954813	0.543859649122807	0.8742690058479532				stratified sample bootstrap conditional on scores; excludes model-selection uncertainty			False
source_rank	elastic_net	GSE198600	all	previously examined carotid recent symptomatic versus asymptomatic	11	6	5	0.5333333333333333	0.627020202020202	0.5454545454545454	0.3905835350191931	0.1666666666666666	1.0				stratified sample bootstrap conditional on scores; excludes model-selection uncertainty			False
source_rank	elastic_net	GSE41571	all	rupture-associated cross-bed and cell-compartment shift	11	5	6	0.7666666666666666	0.7892857142857141	0.4545454545454545	0.299773853395933	0.4333333333333333	1.0				stratified sample bootstrap conditional on scores; excludes model-selection uncertainty			False
source_rank	elastic_net	GSE163154	all	intraplaque hemorrhage histology endpoint shift	43	27	16	0.4097222222222222	0.588195131087171	0.627906976744186	0.4530926924000655						not estimated: unresolved repeated-donor dependence			False
source_rank	elastic_net	GSE21545	all	post-endarterectomy ischemic-event endpoint shift	126	25	101							0.5652503793626708	0.4416729076777023	0.6799435110113927	2000 individual bootstrap samples; conditional on scores; Harrell C affected by censoring distribution			False
source_rank	elastic_net	GSE21545	30_day_landmark	post-endarterectomy ischemic-event endpoint shift	114	13	101							0.496271748135874	0.2854621819480944	0.7171250369058162	2000 individual bootstrap samples; conditional on scores; Harrell C affected by censoring distribution			False
source_rank	linear_SVM	GSE98278	all	nested 4-fold CV repeated 3 times; unique-sample mean OOF	48	17	31	0.918406072106262	0.8441395090213847	0.3541666666666667		0.825426944971537	0.98292220113852				stratified sample bootstrap conditional on scores; excludes model-selection uncertainty	0.880952380952381	0.0812221956612058	False
source_rank	linear_SVM	GSE111782	all	previously examined carotid symptomatic versus asymptomatic	18	9	9	0.6296296296296297	0.7288105413105415	0.5		0.3333333333333333	0.8765432098765432				stratified sample bootstrap conditional on scores; excludes model-selection uncertainty			False
source_rank	linear_SVM	GSE27034	all	preprocessing-incompatible PAD stress control: deposited per-probe median-centered values do not preserve abundance ranks	37	19	18	0.6257309941520468	0.5971608450119937	0.5135135135135135		0.435672514619883	0.8070175438596491				stratified sample bootstrap conditional on scores; excludes model-selection uncertainty			False
source_rank	linear_SVM	GSE198600	all	previously examined carotid recent symptomatic versus asymptomatic	11	6	5	0.3333333333333333	0.5075757575757576	0.5454545454545454		0.0333333333333333	0.6666666666666666				stratified sample bootstrap conditional on scores; excludes model-selection uncertainty			False
source_rank	linear_SVM	GSE41571	all	rupture-associated cross-bed and cell-compartment shift	11	5	6	0.4	0.4881313131313131	0.4545454545454545		0.0333333333333333	0.8				stratified sample bootstrap conditional on scores; excludes model-selection uncertainty			False
source_rank	linear_SVM	GSE163154	all	intraplaque hemorrhage histology endpoint shift	43	27	16	0.2430555555555555	0.4913698410171322	0.627906976744186							not estimated: unresolved repeated-donor dependence			False
source_rank	linear_SVM	GSE21545	all	post-endarterectomy ischemic-event endpoint shift	126	25	101							0.4484066767830045	0.3429823257404038	0.5507083712472917	2000 individual bootstrap samples; conditional on scores; Harrell C affected by censoring distribution			False
source_rank	linear_SVM	GSE21545	30_day_landmark	post-endarterectomy ischemic-event endpoint shift	114	13	101							0.3686826843413421	0.2173740167689515	0.5377550691575785	2000 individual bootstrap samples; conditional on scores; Harrell C affected by censoring distribution			False
source_rank	random_forest	GSE98278	all	nested 4-fold CV repeated 3 times; unique-sample mean OOF	48	17	31	0.9108159392789374	0.7727465169074166	0.3541666666666667	0.1306060383460917	0.8120967741935484	0.9810246679316889				stratified sample bootstrap conditional on scores; excludes model-selection uncertainty	0.889657738095238	0.0851037324830399	False
source_rank	random_forest	GSE111782	all	previously examined carotid symptomatic versus asymptomatic	18	9	9	0.728395061728395	0.8161375661375663	0.5	0.3068735197638611	0.4567901234567901	0.9506172839506172				stratified sample bootstrap conditional on scores; excludes model-selection uncertainty			False
source_rank	random_forest	GSE27034	all	preprocessing-incompatible PAD stress control: deposited per-probe median-centered values do not preserve abundance ranks	37	19	18	0.6052631578947368	0.6022300764510804	0.5135135135135135	0.2514246749820039	0.4269005847953216	0.7894736842105263				stratified sample bootstrap conditional on scores; excludes model-selection uncertainty			False
source_rank	random_forest	GSE198600	all	previously examined carotid recent symptomatic versus asymptomatic	11	6	5	0.3666666666666666	0.5427609427609428	0.5454545454545454	0.4384855057557443	0.0666666666666666	0.7333333333333333				stratified sample bootstrap conditional on scores; excludes model-selection uncertainty			False
source_rank	random_forest	GSE41571	all	rupture-associated cross-bed and cell-compartment shift	11	5	6	0.8333333333333334	0.8711111111111112	0.4545454545454545	0.2553349055096053	0.5	1.0				stratified sample bootstrap conditional on scores; excludes model-selection uncertainty			False
source_rank	random_forest	GSE163154	all	intraplaque hemorrhage histology endpoint shift	43	27	16	0.537037037037037	0.6949105971253837	0.627906976744186	0.4213953799632511						not estimated: unresolved repeated-donor dependence			False
source_rank	random_forest	GSE21545	all	post-endarterectomy ischemic-event endpoint shift	126	25	101							0.5588012139605463	0.4319233206119911	0.6756416935046885	2000 individual bootstrap samples; conditional on scores; Harrell C affected by censoring distribution			False
source_rank	random_forest	GSE21545	30_day_landmark	post-endarterectomy ischemic-event endpoint shift	114	13	101							0.4498757249378625	0.260320784997599	0.6519114262505923	2000 individual bootstrap samples; conditional on scores; Harrell C affected by censoring distribution			False
source_rank	dummy_prior	GSE98278	all	nested 4-fold CV repeated 3 times; unique-sample mean OOF	48	17	31	0.4259962049335863	0.3214285714285714	0.3541666666666667	0.2296489197530864	0.2685009487666034	0.587333965844402				stratified sample bootstrap conditional on scores; excludes model-selection uncertainty	0.5	0.0	False
source_rank	dummy_prior	GSE111782	all	previously examined carotid symptomatic versus asymptomatic	18	9	9	0.5	0.5	0.5	0.271267361111111						stratified sample bootstrap conditional on scores; excludes model-selection uncertainty			True	Nonparametric bootstrap cannot quantify uncertainty when every observed ordering is identical; interval suppressed; raw range retained in metrics_before_reporting_audit.csv.
source_rank	dummy_prior	GSE27034	all	preprocessing-incompatible PAD stress control: deposited per-probe median-centered values do not preserve abundance ranks	37	19	18	0.5	0.5135135135135135	0.5135135135135135	0.2752088025525526						stratified sample bootstrap conditional on scores; excludes model-selection uncertainty			True	Nonparametric bootstrap cannot quantify uncertainty when every observed ordering is identical; interval suppressed; raw range retained in metrics_before_reporting_audit.csv.
source_rank	dummy_prior	GSE198600	all	previously examined carotid recent symptomatic versus asymptomatic	11	6	5	0.5	0.5454545454545454	0.5454545454545454	0.2845249368686868						stratified sample bootstrap conditional on scores; excludes model-selection uncertainty			True	Nonparametric bootstrap cannot quantify uncertainty when every observed ordering is identical; interval suppressed; raw range retained in metrics_before_reporting_audit.csv.
source_rank	dummy_prior	GSE41571	all	rupture-associated cross-bed and cell-compartment shift	11	5	6	0.5	0.4545454545454545	0.4545454545454545	0.2580097853535353						stratified sample bootstrap conditional on scores; excludes model-selection uncertainty			True	Nonparametric bootstrap cannot quantify uncertainty when every observed ordering is identical; interval suppressed; raw range retained in metrics_before_reporting_audit.csv.
source_rank	dummy_prior	GSE163154	all	intraplaque hemorrhage histology endpoint shift	43	27	16	0.5	0.627906976744186	0.627906976744186	0.3085735626614987						not estimated: unresolved repeated-donor dependence			False
source_rank	dummy_prior	GSE21545	all	post-endarterectomy ischemic-event endpoint shift	126	25	101							0.5	0.5	0.5	2000 individual bootstrap samples; conditional on scores; Harrell C affected by censoring distribution			False
source_rank	dummy_prior	GSE21545	30_day_landmark	post-endarterectomy ischemic-event endpoint shift	114	13	101							0.5	0.5	0.5	2000 individual bootstrap samples; conditional on scores; Harrell C affected by censoring distribution			False
common_rank	L1_logistic	GSE98278	all	nested 4-fold CV repeated 3 times; unique-sample mean OOF	48	17	31	0.9563567362428842	0.9108448260697396	0.3541666666666667	0.078489331991764	0.8918406072106262	0.9981024667931688				stratified sample bootstrap conditional on scores; excludes model-selection uncertainty	0.964434523809524	0.0408712536745888	False
common_rank	L1_logistic	GSE111782	all	previously examined carotid symptomatic versus asymptomatic	18	9	9	0.5925925925925926	0.668672839506173	0.5	0.3562232139067068	0.3086419753086419	0.8518518518518519				stratified sample bootstrap conditional on scores; excludes model-selection uncertainty			False
common_rank	L1_logistic	GSE27034	all	preprocessing-incompatible PAD stress control: deposited per-probe median-centered values do not preserve abundance ranks	37	19	18	0.5643274853801169	0.5381885166978099	0.5135135135135135	0.325628347415195	0.3801169590643274	0.7573099415204678				stratified sample bootstrap conditional on scores; excludes model-selection uncertainty			False
common_rank	L1_logistic	GSE198600	all	previously examined carotid recent symptomatic versus asymptomatic	11	6	5	0.4	0.6649831649831649	0.5454545454545454	0.2895224796935414	0.0333333333333333	0.7666666666666667				stratified sample bootstrap conditional on scores; excludes model-selection uncertainty			False
common_rank	L1_logistic	GSE41571	all	rupture-associated cross-bed and cell-compartment shift	11	5	6	0.3666666666666666	0.5459090909090909	0.4545454545454545	0.3543005366895472	0.0	0.7666666666666667				stratified sample bootstrap conditional on scores; excludes model-selection uncertainty			False
common_rank	L1_logistic	GSE163154	all	intraplaque hemorrhage histology endpoint shift	43	27	16	0.1805555555555555	0.4689892709301905	0.627906976744186	0.51179115939194						not estimated: unresolved repeated-donor dependence			False
common_rank	L1_logistic	GSE21545	all	post-endarterectomy ischemic-event endpoint shift	126	25	101							0.4893778452200303	0.3612759427068108	0.6124387102875201	2000 individual bootstrap samples; conditional on scores; Harrell C affected by censoring distribution			False
common_rank	L1_logistic	GSE21545	30_day_landmark	post-endarterectomy ischemic-event endpoint shift	114	13	101							0.4051367025683512	0.248258117116685	0.5795366388880135	2000 individual bootstrap samples; conditional on scores; Harrell C affected by censoring distribution			False
source_log	L1_logistic	GSE98278	all	nested 4-fold CV repeated 3 times; unique-sample mean OOF	48	17	31	0.8709677419354839	0.6893667327780202	0.3541666666666667	0.1557270913161754	0.7571157495256167	0.9620493358633776				stratified sample bootstrap conditional on scores; excludes model-selection uncertainty	0.8172619047619047	0.147793337708422	False
source_log	L1_logistic	GSE111782	all	previously examined carotid symptomatic versus asymptomatic	18	9	9	0.7283950617283951	0.78335121668455	0.5	0.3844609572080438	0.4567901234567901	0.9382716049382716				stratified sample bootstrap conditional on scores; excludes model-selection uncertainty			False
source_log	L1_logistic	GSE27034	all	preprocessing-incompatible PAD stress control: deposited per-probe median-centered values do not preserve abundance ranks	37	19	18	0.6666666666666667	0.7019316615556634	0.5135135135135135	0.3021075581384451	0.5	0.8391812865497076				stratified sample bootstrap conditional on scores; excludes model-selection uncertainty			False
source_log	L1_logistic	GSE198600	all	previously examined carotid recent symptomatic versus asymptomatic	11	6	5	0.7000000000000001	0.6916666666666668	0.5454545454545454	0.449990665615593	0.3333333333333333	1.0				stratified sample bootstrap conditional on scores; excludes model-selection uncertainty			False
source_log	L1_logistic	GSE41571	all	rupture-associated cross-bed and cell-compartment shift	11	5	6	0.7666666666666666	0.7944444444444445	0.4545454545454545	0.3994815820398216	0.4	1.0				stratified sample bootstrap conditional on scores; excludes model-selection uncertainty			False
source_log	L1_logistic	GSE163154	all	intraplaque hemorrhage histology endpoint shift	43	27	16	0.5347222222222222	0.7056778780638555	0.627906976744186	0.5484749214336962						not estimated: unresolved repeated-donor dependence			False
source_log	L1_logistic	GSE21545	all	post-endarterectomy ischemic-event endpoint shift	126	25	101							0.5876327769347496	0.4668733367703327	0.6963154602707426	2000 individual bootstrap samples; conditional on scores; Harrell C affected by censoring distribution			False
source_log	L1_logistic	GSE21545	30_day_landmark	post-endarterectomy ischemic-event endpoint shift	114	13	101							0.5327257663628832	0.3558577876989026	0.7191027621722846	2000 individual bootstrap samples; conditional on scores; Harrell C affected by censoring distribution			False
source_rank	L1_logistic	GSE98278	diameter_large	nested 4-fold CV repeated 3 times; unique-sample mean OOF	16	9	7	0.246031746031746	0.4494655036321703	0.5625	0.2921532492641174	0.0317460317460317	0.5079365079365079				stratified sample bootstrap conditional on scores; excludes model-selection uncertainty	0.4097222222222221	0.1567437484992709	False
source_rank	L1_logistic	GSE98278	diameter_unknown	nested 4-fold CV repeated 3 times; unique-sample mean OOF	17	8	9	0.875	0.8388888888888889	0.4705882352941176	0.160646464909316	0.6666666666666666	1.0				stratified sample bootstrap conditional on scores; excludes model-selection uncertainty	0.7847222222222223	0.2369266959615552	False
size_category_only	L2_logistic_fixed_C1	GSE98278	all	public diameter category only; unknown retained as category	48	17	31	0.6726755218216319	0.447117086472888	0.3541666666666667	0.1857800802617134	0.5142077798861481	0.8112191650853888				stratified sample bootstrap conditional on scores; excludes model-selection uncertainty			False
source_rank	L1_logistic	GSE98278	full_source_oof_within_large	post-review descriptive within-category evaluation of full-source nested OOF scores; not subgroup-refitted model	16	9	7	0.9206349206349206	0.9603174603174602	0.5625	0.1130491815867881	0.7619047619047619	1.0				stratified sample bootstrap conditional on scores; excludes model-selection uncertainty			False	Conditional-on-score sample interval; source donor independence unverified; subgroup models also depend on training size/mix.
source_rank	L1_logistic	GSE98278	full_source_oof_within_unknown	post-review descriptive within-category evaluation of full-source nested OOF scores; not subgroup-refitted model	17	8	9	0.9027777777777778	0.883531746031746	0.47058823529411764	0.11915396148607416	0.7083333333333334	1.0				stratified sample bootstrap conditional on scores; excludes model-selection uncertainty			False	Conditional-on-score sample interval; source donor independence unverified; subgroup models also depend on training size/mix.
