## Supplementary Data 1: analysis code, provenance and complete outputs for "Cross study transfer of vascular transcriptomic classifiers in seven public cohorts": missing_gene_audit.csv

variant	model	cohort	vocabulary_n	available_vocabulary_n	selected_n	selected_missing_n	selected_missing_fraction	missing_selected_genes	finite_selected_values_fraction
source_rank	L1_logistic	GSE111782	20748	12053	25	8	0.32	SERTAD4|SMIM24|DHRS4L2|CCL3L1|RAB7B|SYTL3|TSPAN10|MFSD2A	0.68
source_rank	L1_logistic	GSE27034	20748	17512	25	2	0.08	DHRS4L2|CCL3L1	0.92
source_rank	L1_logistic	GSE198600	20748	19851	25	1	0.04	CCL3L1	0.96
source_rank	L1_logistic	GSE41571	20748	17512	25	2	0.08	DHRS4L2|CCL3L1	0.92
source_rank	L1_logistic	GSE163154	20748	17115	25	3	0.12	SMIM24|PPM1H|CCL3L1	0.88
source_rank	L1_logistic	GSE21545	20748	17512	25	2	0.08	DHRS4L2|CCL3L1	0.92
source_rank	elastic_net	GSE111782	20748	12053	100	35	0.35	SERTAD4|SMIM24|DHRS4L2|CCL3L1|RAB7B|SYTL3|TSPAN10|MFSD2A|DNAJC19|PPP1R14C|C10orf11|CBLN4|CENPBD1|SNORA56|RGS18|TTC8|FNDC5|LINC00520|CHST13|RAB4A|SLC9A9|RNF135|TNFAIP8L2|IGSF21|MIR514A2|SLCO1B7|SAA2|TMCO4|PYROXD2|TRIM6|FAM72D|HIST1H2AD|MIR215|ACRBP|MORC2-AS1	0.65
source_rank	elastic_net	GSE27034	20748	17512	100	10	0.1	DHRS4L2|CCL3L1|SNORA56|RAB4A|MIR514A2|SLCO1B7|SAA2|FAM72D|HIST1H2AD|MIR215	0.9
source_rank	elastic_net	GSE198600	20748	19851	100	1	0.01	CCL3L1	0.99
source_rank	elastic_net	GSE41571	20748	17512	100	10	0.1	DHRS4L2|CCL3L1|SNORA56|RAB4A|MIR514A2|SLCO1B7|SAA2|FAM72D|HIST1H2AD|MIR215	0.9
source_rank	elastic_net	GSE163154	20748	17115	100	13	0.13	SMIM24|PPM1H|CCL3L1|SNORA56|LINC00520|FCGBP|FCGR1B|FCGR1A|MIR514A2|HIST1H4J|SLCO1B7|MIR215|MORC2-AS1	0.87
source_rank	elastic_net	GSE21545	20748	17512	100	10	0.1	DHRS4L2|CCL3L1|SNORA56|RAB4A|MIR514A2|SLCO1B7|SAA2|FAM72D|HIST1H2AD|MIR215	0.9
source_rank	linear_SVM	GSE111782	20748	12053	25	8	0.32	SERTAD4|SMIM24|DHRS4L2|CCL3L1|RAB7B|SYTL3|TSPAN10|MFSD2A	0.68
source_rank	linear_SVM	GSE27034	20748	17512	25	2	0.08	DHRS4L2|CCL3L1	0.92
source_rank	linear_SVM	GSE198600	20748	19851	25	1	0.04	CCL3L1	0.96
source_rank	linear_SVM	GSE41571	20748	17512	25	2	0.08	DHRS4L2|CCL3L1	0.92
source_rank	linear_SVM	GSE163154	20748	17115	25	3	0.12	SMIM24|PPM1H|CCL3L1	0.88
source_rank	linear_SVM	GSE21545	20748	17512	25	2	0.08	DHRS4L2|CCL3L1	0.92
source_rank	random_forest	GSE111782	20748	12053	25	8	0.32	SERTAD4|SMIM24|DHRS4L2|CCL3L1|RAB7B|SYTL3|TSPAN10|MFSD2A	0.68
source_rank	random_forest	GSE27034	20748	17512	25	2	0.08	DHRS4L2|CCL3L1	0.92
source_rank	random_forest	GSE198600	20748	19851	25	1	0.04	CCL3L1	0.96
source_rank	random_forest	GSE41571	20748	17512	25	2	0.08	DHRS4L2|CCL3L1	0.92
source_rank	random_forest	GSE163154	20748	17115	25	3	0.12	SMIM24|PPM1H|CCL3L1	0.88
source_rank	random_forest	GSE21545	20748	17512	25	2	0.08	DHRS4L2|CCL3L1	0.92
source_rank	dummy_prior	GSE111782	20748	12053	0	0	0.0		1.0
source_rank	dummy_prior	GSE27034	20748	17512	0	0	0.0		1.0
source_rank	dummy_prior	GSE198600	20748	19851	0	0	0.0		1.0
source_rank	dummy_prior	GSE41571	20748	17512	0	0	0.0		1.0
source_rank	dummy_prior	GSE163154	20748	17115	0	0	0.0		1.0
source_rank	dummy_prior	GSE21545	20748	17512	0	0	0.0		1.0
common_rank	L1_logistic	GSE111782	11845	11845	100	0	0.0		1.0
common_rank	L1_logistic	GSE27034	11845	11845	100	0	0.0		1.0
common_rank	L1_logistic	GSE198600	11845	11845	100	0	0.0		1.0
common_rank	L1_logistic	GSE41571	11845	11845	100	0	0.0		1.0
common_rank	L1_logistic	GSE163154	11845	11303	100	5	0.05	PPM1H|ZBTB7C|LINC00667|TP53TG1|FCGR1A	0.95
common_rank	L1_logistic	GSE21545	11845	11845	100	0	0.0		1.0
source_log	L1_logistic	GSE111782	20748	12053	100	39	0.39	SERTAD4|MIR516A1|MIRLET7C|CBLN4|TSPAN10|DNAJC19|IGSF21|HRCT1|LRRC29|SBK1|TNNI3K|WDR63|FGFBP2|TTC8|CXorf23|TRIM6|MORC2-AS1|C11orf45|CYP21A2|OSCP1|SNORA56|MALRD1|MIR503|SMOC1|MIR1258|GOLT1A|ACRBP|PELI3|TNFAIP8L2|ZNF572|MFSD2A|SKA3|PCDHB10|LINC00520|FAM72D|UBQLNL|MIR770|LRRC26|APOBEC3H	0.61
source_log	L1_logistic	GSE27034	20748	17512	100	11	0.11	MIR516A1|MIRLET7C|CYP21A2|SNORA56|MIR503|MIR1258|PCDHB10|FAM72D|MIR770|LRRC26|APOBEC3H	0.89
source_log	L1_logistic	GSE198600	20748	19851	100	1	0.01	HGH1	0.99
source_log	L1_logistic	GSE41571	20748	17512	100	11	0.11	MIR516A1|MIRLET7C|CYP21A2|SNORA56|MIR503|MIR1258|PCDHB10|FAM72D|MIR770|LRRC26|APOBEC3H	0.89
source_log	L1_logistic	GSE163154	20748	17115	100	13	0.13	MIR516A1|MIRLET7C|HRCT1|TTTY14|MORC2-AS1|SNORA56|MALRD1|FCGR1B|MIR503|MIR1258|FCGBP|LINC00520|MIR770	0.87
source_log	L1_logistic	GSE21545	20748	17512	100	11	0.11	MIR516A1|MIRLET7C|CYP21A2|SNORA56|MIR503|MIR1258|PCDHB10|FAM72D|MIR770|LRRC26|APOBEC3H	0.89
