## Supplementary Data 1: analysis code, provenance and complete outputs for "Cross study transfer of vascular transcriptomic classifiers in seven public cohorts": permutation_null.csv

permutation	auroc
0	0.38899430740037955
1	0.5844402277039848
2	0.6337760910815939
3	0.4838709677419355
4	0.4648956356736243
5	0.411764705882353
6	0.4667931688804554
7	0.4990512333965844
8	0.40607210626185963
9	0.3605313092979127
10	0.49905123339658447
11	0.5483870967741935
12	0.5597722960151803
13	0.5597722960151803
14	0.2599620493358634
15	0.5351043643263758
16	0.3187855787476281
17	0.6925996204933585
18	0.5616698292220114
19	0.4307400379506642
20	0.5142314990512333
21	0.4705882352941177
22	0.555977229601518
23	0.5844402277039848
24	0.6432637571157496
25	0.4743833017077799
26	0.6394686907020873
27	0.5256166982922201
28	0.4250474383301708
29	0.38899430740037955
30	0.4743833017077799
31	0.6944971537001898
32	0.4895635673624288
33	0.5426944971537002
34	0.3567362428842505
35	0.43263757115749524
36	0.5711574952561669
37	0.4307400379506642
38	0.38519924098671726
39	0.49715370018975336
40	0.47058823529411764
41	0.3814041745730551
42	0.5123339658444023
43	0.635673624288425
44	0.555977229601518
45	0.5388994307400379
46	0.428842504743833
47	0.41935483870967744
48	0.39658444022770395
49	0.6527514231499051
50	0.5313092979127134
51	0.38899430740037955
52	0.4117647058823529
53	0.7077798861480076
54	0.4117647058823529
55	0.5332068311195446
56	0.6204933586337761
57	0.6166982922201139
58	0.6148007590132827
59	0.39278937381404166
60	0.4705882352941176
61	0.444022770398482
62	0.3415559772296015
63	0.5294117647058824
64	0.3795066413662239
65	0.28273244781783685
66	0.5635673624288425
67	0.29791271347248577
68	0.4857685009487666
69	0.6527514231499051
70	0.3377609108159393
71	0.47248576850094876
72	0.41366223908918404
73	0.3055028462998102
74	0.23908918406072105
75	0.4269449715370019
76	0.27893738140417457
77	0.6280834914611005
78	0.4098671726755218
79	0.4592030360531309
80	0.49146110056925996
81	0.4117647058823529
82	0.5635673624288424
83	0.3984819734345351
84	0.6451612903225806
85	0.6451612903225806
86	0.31688804554079697
87	0.37191650853889946
88	0.5825426944971537
89	0.6223908918406073
90	0.41555977229601515
91	0.6698292220113852
92	0.5806451612903225
93	0.7001897533206831
94	0.32637571157495254
95	0.48197343453510433
96	0.603415559772296
97	0.2789373814041746
98	0.44022770398481975
99	0.3870967741935484
100	0.49905123339658447
101	0.6166982922201139
102	0.3187855787476281
103	0.2599620493358634
104	0.4952561669829222
105	0.3795066413662239
106	0.38330170777988615
107	0.5901328273244781
108	0.37191650853889946
109	0.5673624288425048
110	0.5256166982922201
111	0.5275142314990512
112	0.2903225806451613
113	0.4250474383301708
114	0.7571157495256167
115	0.38330170777988615
116	0.333965844402277
117	0.2409867172675522
118	0.5445920303605314
119	0.5958254269449715
120	0.6242884250474383
121	0.8273244781783681
122	0.43833017077798864
123	0.20113851992409867
124	0.40986717267552175
125	0.40227703984819735
126	0.4326375711574953
127	0.3548387096774194
128	0.2504743833017078
129	0.5920303605313093
130	0.5028462998102466
131	0.6204933586337761
132	0.3055028462998103
133	0.36242884250474383
134	0.24478178368121442
135	0.5199240986717267
136	0.3870967741935484
137	0.76280834914611
138	0.6185958254269449
139	0.4971537001897533
140	0.5313092979127135
141	0.6413662239089184
142	0.5313092979127134
143	0.4231499051233397
144	0.5502846299810247
145	0.23149905123339662
146	0.2637571157495256
147	0.3472485768500949
148	0.3851992409867173
149	0.33206831119544594
150	0.20683111954459202
151	0.18026565464895636
152	0.4307400379506642
153	0.5161290322580645
154	0.5142314990512334
155	0.2409867172675522
156	0.32258064516129037
157	0.40227703984819735
158	0.5654648956356737
159	0.4516129032258065
160	0.5863377609108159
161	0.6299810246679317
162	0.48197343453510433
163	0.5844402277039848
164	0.45730550284629984
165	0.4648956356736243
166	0.44781783681214415
167	0.2884250474383302
168	0.47438330170777987
169	0.23908918406072108
170	0.32447817836812143
171	0.396584440227704
172	0.7172675521821632
173	0.5142314990512333
174	0.4060721062618596
175	0.6072106261859582
176	0.45540796963946867
177	0.39658444022770395
178	0.5370018975332069
179	0.5237191650853891
180	0.38330170777988615
181	0.47058823529411764
182	0.4003795066413663
183	0.36242884250474383
184	0.698292220113852
185	0.6584440227703985
186	0.5370018975332068
187	0.4516129032258065
188	0.2884250474383302
189	0.49335863377609107
190	0.5540796963946869
191	0.5654648956356736
192	0.6015180265654649
193	0.39848197343453506
194	0.5806451612903225
195	0.6015180265654649
196	0.5218216318785579
197	0.7324478178368121
198	0.40227703984819735
199	0.4876660341555977
