## Supplementary Data 1: analysis code, provenance and complete outputs for "Cross study transfer of vascular transcriptomic classifiers in seven public cohorts": permutation_observed_fold_predictions.csv

variant	model	cohort	sample_id	label	score	prediction_type	donor_id	followup_days	repeat	fold
source_rank_fixed_permutation	L1_logistic	GSE98278	GSM2590372	0	0.3894730919347636	fixed_baseline_oof			0	0
source_rank_fixed_permutation	L1_logistic	GSE98278	GSM2590373	0	0.29097455762932467	fixed_baseline_oof			0	0
source_rank_fixed_permutation	L1_logistic	GSE98278	GSM2590375	0	0.2572209409795266	fixed_baseline_oof			0	0
source_rank_fixed_permutation	L1_logistic	GSE98278	GSM2590379	0	0.1661185125244699	fixed_baseline_oof			0	0
source_rank_fixed_permutation	L1_logistic	GSE98278	GSM2590395	1	0.7083227449986806	fixed_baseline_oof			0	0
source_rank_fixed_permutation	L1_logistic	GSE98278	GSM2590403	0	0.5699897581414952	fixed_baseline_oof			0	0
source_rank_fixed_permutation	L1_logistic	GSE98278	GSM2590404	0	0.5206987859561436	fixed_baseline_oof			0	0
source_rank_fixed_permutation	L1_logistic	GSE98278	GSM2590405	0	0.41468110739684516	fixed_baseline_oof			0	0
source_rank_fixed_permutation	L1_logistic	GSE98278	GSM2590406	0	0.12468580973691787	fixed_baseline_oof			0	0
source_rank_fixed_permutation	L1_logistic	GSE98278	GSM2590410	1	0.7825371820287504	fixed_baseline_oof			0	0
source_rank_fixed_permutation	L1_logistic	GSE98278	GSM2590412	1	0.895931842936873	fixed_baseline_oof			0	0
source_rank_fixed_permutation	L1_logistic	GSE98278	GSM2590414	1	0.7426298878252623	fixed_baseline_oof			0	0
source_rank_fixed_permutation	L1_logistic	GSE98278	GSM2590370	0	0.25593232488829093	fixed_baseline_oof			0	1
source_rank_fixed_permutation	L1_logistic	GSE98278	GSM2590371	0	0.3792764116406778	fixed_baseline_oof			0	1
source_rank_fixed_permutation	L1_logistic	GSE98278	GSM2590377	0	0.2517015503938571	fixed_baseline_oof			0	1
source_rank_fixed_permutation	L1_logistic	GSE98278	GSM2590378	0	0.10983302280948128	fixed_baseline_oof			0	1
source_rank_fixed_permutation	L1_logistic	GSE98278	GSM2590380	0	0.3321055833398931	fixed_baseline_oof			0	1
source_rank_fixed_permutation	L1_logistic	GSE98278	GSM2590381	0	0.15298367899600301	fixed_baseline_oof			0	1
source_rank_fixed_permutation	L1_logistic	GSE98278	GSM2590382	0	0.28304644916643684	fixed_baseline_oof			0	1
source_rank_fixed_permutation	L1_logistic	GSE98278	GSM2590387	0	0.17944546490437996	fixed_baseline_oof			0	1
source_rank_fixed_permutation	L1_logistic	GSE98278	GSM2590396	1	0.8901038321538749	fixed_baseline_oof			0	1
source_rank_fixed_permutation	L1_logistic	GSE98278	GSM2590399	1	0.701476670849235	fixed_baseline_oof			0	1
source_rank_fixed_permutation	L1_logistic	GSE98278	GSM2590411	1	0.8576209052271521	fixed_baseline_oof			0	1
source_rank_fixed_permutation	L1_logistic	GSE98278	GSM2590415	1	0.4215312011979116	fixed_baseline_oof			0	1
source_rank_fixed_permutation	L1_logistic	GSE98278	GSM2590376	0	0.16666660726309557	fixed_baseline_oof			0	2
source_rank_fixed_permutation	L1_logistic	GSE98278	GSM2590383	0	0.3103388657913027	fixed_baseline_oof			0	2
source_rank_fixed_permutation	L1_logistic	GSE98278	GSM2590384	0	0.5182585153387651	fixed_baseline_oof			0	2
source_rank_fixed_permutation	L1_logistic	GSE98278	GSM2590386	0	0.565241715055323	fixed_baseline_oof			0	2
source_rank_fixed_permutation	L1_logistic	GSE98278	GSM2590390	0	0.8681039659044146	fixed_baseline_oof			0	2
source_rank_fixed_permutation	L1_logistic	GSE98278	GSM2590392	0	0.21246258277333654	fixed_baseline_oof			0	2
source_rank_fixed_permutation	L1_logistic	GSE98278	GSM2590393	0	0.529740920022838	fixed_baseline_oof			0	2
source_rank_fixed_permutation	L1_logistic	GSE98278	GSM2590397	1	0.9417460210470561	fixed_baseline_oof			0	2
source_rank_fixed_permutation	L1_logistic	GSE98278	GSM2590400	1	0.9245549591908001	fixed_baseline_oof			0	2
source_rank_fixed_permutation	L1_logistic	GSE98278	GSM2590402	0	0.37627952309205914	fixed_baseline_oof			0	2
source_rank_fixed_permutation	L1_logistic	GSE98278	GSM2590413	1	0.7534196013000078	fixed_baseline_oof			0	2
source_rank_fixed_permutation	L1_logistic	GSE98278	GSM2590417	1	0.9320486766273093	fixed_baseline_oof			0	2
source_rank_fixed_permutation	L1_logistic	GSE98278	GSM2590374	0	0.25366661656634554	fixed_baseline_oof			0	3
source_rank_fixed_permutation	L1_logistic	GSE98278	GSM2590385	0	0.21408976978468963	fixed_baseline_oof			0	3
source_rank_fixed_permutation	L1_logistic	GSE98278	GSM2590388	0	0.480676702473787	fixed_baseline_oof			0	3
source_rank_fixed_permutation	L1_logistic	GSE98278	GSM2590389	0	0.20886521885571008	fixed_baseline_oof			0	3
source_rank_fixed_permutation	L1_logistic	GSE98278	GSM2590391	0	0.2170556086359189	fixed_baseline_oof			0	3
source_rank_fixed_permutation	L1_logistic	GSE98278	GSM2590394	1	0.5882482121709752	fixed_baseline_oof			0	3
source_rank_fixed_permutation	L1_logistic	GSE98278	GSM2590398	1	0.7594383800200376	fixed_baseline_oof			0	3
source_rank_fixed_permutation	L1_logistic	GSE98278	GSM2590401	1	0.7196639007650734	fixed_baseline_oof			0	3
source_rank_fixed_permutation	L1_logistic	GSE98278	GSM2590407	0	0.6033497468556132	fixed_baseline_oof			0	3
source_rank_fixed_permutation	L1_logistic	GSE98278	GSM2590408	0	0.4274729883020111	fixed_baseline_oof			0	3
source_rank_fixed_permutation	L1_logistic	GSE98278	GSM2590409	1	0.5415609581411287	fixed_baseline_oof			0	3
source_rank_fixed_permutation	L1_logistic	GSE98278	GSM2590416	1	0.8113454725809506	fixed_baseline_oof			0	3
source_rank_fixed_permutation	L1_logistic	GSE98278	GSM2590371	0	0.25505687413414224	fixed_baseline_oof			1	4
source_rank_fixed_permutation	L1_logistic	GSE98278	GSM2590386	0	0.510812400482284	fixed_baseline_oof			1	4
source_rank_fixed_permutation	L1_logistic	GSE98278	GSM2590387	0	0.30003848206919914	fixed_baseline_oof			1	4
source_rank_fixed_permutation	L1_logistic	GSE98278	GSM2590388	0	0.42184989630317193	fixed_baseline_oof			1	4
source_rank_fixed_permutation	L1_logistic	GSE98278	GSM2590392	0	0.4062149113998104	fixed_baseline_oof			1	4
source_rank_fixed_permutation	L1_logistic	GSE98278	GSM2590396	1	0.8937995825719516	fixed_baseline_oof			1	4
source_rank_fixed_permutation	L1_logistic	GSE98278	GSM2590398	1	0.8192532064329839	fixed_baseline_oof			1	4
source_rank_fixed_permutation	L1_logistic	GSE98278	GSM2590401	1	0.8468773431657153	fixed_baseline_oof			1	4
source_rank_fixed_permutation	L1_logistic	GSE98278	GSM2590405	0	0.11582020176157215	fixed_baseline_oof			1	4
source_rank_fixed_permutation	L1_logistic	GSE98278	GSM2590407	0	0.5590706186044516	fixed_baseline_oof			1	4
source_rank_fixed_permutation	L1_logistic	GSE98278	GSM2590408	0	0.48157053287876217	fixed_baseline_oof			1	4
source_rank_fixed_permutation	L1_logistic	GSE98278	GSM2590415	1	0.3391649098737351	fixed_baseline_oof			1	4
source_rank_fixed_permutation	L1_logistic	GSE98278	GSM2590370	0	0.16239452888765601	fixed_baseline_oof			1	5
source_rank_fixed_permutation	L1_logistic	GSE98278	GSM2590375	0	0.33622191686853403	fixed_baseline_oof			1	5
source_rank_fixed_permutation	L1_logistic	GSE98278	GSM2590379	0	0.19160239076391353	fixed_baseline_oof			1	5
source_rank_fixed_permutation	L1_logistic	GSE98278	GSM2590380	0	0.26684733187000786	fixed_baseline_oof			1	5
source_rank_fixed_permutation	L1_logistic	GSE98278	GSM2590382	0	0.21678844576099127	fixed_baseline_oof			1	5
source_rank_fixed_permutation	L1_logistic	GSE98278	GSM2590385	0	0.18868566064294837	fixed_baseline_oof			1	5
source_rank_fixed_permutation	L1_logistic	GSE98278	GSM2590389	0	0.2197562991281468	fixed_baseline_oof			1	5
source_rank_fixed_permutation	L1_logistic	GSE98278	GSM2590390	0	0.846004203222949	fixed_baseline_oof			1	5
source_rank_fixed_permutation	L1_logistic	GSE98278	GSM2590395	1	0.7519898620437337	fixed_baseline_oof			1	5
source_rank_fixed_permutation	L1_logistic	GSE98278	GSM2590413	1	0.7108961232528359	fixed_baseline_oof			1	5
source_rank_fixed_permutation	L1_logistic	GSE98278	GSM2590414	1	0.7453102739496222	fixed_baseline_oof			1	5
source_rank_fixed_permutation	L1_logistic	GSE98278	GSM2590417	1	0.8904348160140063	fixed_baseline_oof			1	5
source_rank_fixed_permutation	L1_logistic	GSE98278	GSM2590373	0	0.19054239296731745	fixed_baseline_oof			1	6
source_rank_fixed_permutation	L1_logistic	GSE98278	GSM2590376	0	0.30238402491115585	fixed_baseline_oof			1	6
source_rank_fixed_permutation	L1_logistic	GSE98278	GSM2590377	0	0.23132632243474271	fixed_baseline_oof			1	6
source_rank_fixed_permutation	L1_logistic	GSE98278	GSM2590378	0	0.10142051355756487	fixed_baseline_oof			1	6
source_rank_fixed_permutation	L1_logistic	GSE98278	GSM2590381	0	0.19965966710658914	fixed_baseline_oof			1	6
source_rank_fixed_permutation	L1_logistic	GSE98278	GSM2590393	0	0.3209247639326264	fixed_baseline_oof			1	6
source_rank_fixed_permutation	L1_logistic	GSE98278	GSM2590394	1	0.4389850922409848	fixed_baseline_oof			1	6
source_rank_fixed_permutation	L1_logistic	GSE98278	GSM2590404	0	0.4724343380923797	fixed_baseline_oof			1	6
source_rank_fixed_permutation	L1_logistic	GSE98278	GSM2590406	0	0.10141793485668504	fixed_baseline_oof			1	6
source_rank_fixed_permutation	L1_logistic	GSE98278	GSM2590409	1	0.7471140386036645	fixed_baseline_oof			1	6
source_rank_fixed_permutation	L1_logistic	GSE98278	GSM2590410	1	0.7905520466448006	fixed_baseline_oof			1	6
source_rank_fixed_permutation	L1_logistic	GSE98278	GSM2590412	1	0.8969569310764893	fixed_baseline_oof			1	6
source_rank_fixed_permutation	L1_logistic	GSE98278	GSM2590372	0	0.43671266880399023	fixed_baseline_oof			1	7
source_rank_fixed_permutation	L1_logistic	GSE98278	GSM2590374	0	0.5836694347353378	fixed_baseline_oof			1	7
source_rank_fixed_permutation	L1_logistic	GSE98278	GSM2590383	0	0.4056612286333062	fixed_baseline_oof			1	7
source_rank_fixed_permutation	L1_logistic	GSE98278	GSM2590384	0	0.3967400030215428	fixed_baseline_oof			1	7
source_rank_fixed_permutation	L1_logistic	GSE98278	GSM2590391	0	0.11218223258120665	fixed_baseline_oof			1	7
source_rank_fixed_permutation	L1_logistic	GSE98278	GSM2590397	1	0.8283258005025687	fixed_baseline_oof			1	7
source_rank_fixed_permutation	L1_logistic	GSE98278	GSM2590399	1	0.6950248126013269	fixed_baseline_oof			1	7
source_rank_fixed_permutation	L1_logistic	GSE98278	GSM2590400	1	0.8253740506818212	fixed_baseline_oof			1	7
source_rank_fixed_permutation	L1_logistic	GSE98278	GSM2590402	0	0.47524740642722046	fixed_baseline_oof			1	7
source_rank_fixed_permutation	L1_logistic	GSE98278	GSM2590403	0	0.6046093675172344	fixed_baseline_oof			1	7
source_rank_fixed_permutation	L1_logistic	GSE98278	GSM2590411	1	0.736658026087506	fixed_baseline_oof			1	7
source_rank_fixed_permutation	L1_logistic	GSE98278	GSM2590416	1	0.6137100588470589	fixed_baseline_oof			1	7
source_rank_fixed_permutation	L1_logistic	GSE98278	GSM2590376	0	0.27332745043616696	fixed_baseline_oof			2	8
source_rank_fixed_permutation	L1_logistic	GSE98278	GSM2590379	0	0.18133641000814274	fixed_baseline_oof			2	8
source_rank_fixed_permutation	L1_logistic	GSE98278	GSM2590380	0	0.3524411733114885	fixed_baseline_oof			2	8
source_rank_fixed_permutation	L1_logistic	GSE98278	GSM2590381	0	0.19244261232054227	fixed_baseline_oof			2	8
source_rank_fixed_permutation	L1_logistic	GSE98278	GSM2590389	0	0.25694339641760344	fixed_baseline_oof			2	8
source_rank_fixed_permutation	L1_logistic	GSE98278	GSM2590402	0	0.4840938490198285	fixed_baseline_oof			2	8
source_rank_fixed_permutation	L1_logistic	GSE98278	GSM2590405	0	0.17849584840986732	fixed_baseline_oof			2	8
source_rank_fixed_permutation	L1_logistic	GSE98278	GSM2590407	0	0.47730272205967716	fixed_baseline_oof			2	8
source_rank_fixed_permutation	L1_logistic	GSE98278	GSM2590413	1	0.8435340214754239	fixed_baseline_oof			2	8
source_rank_fixed_permutation	L1_logistic	GSE98278	GSM2590415	1	0.4197453648928774	fixed_baseline_oof			2	8
source_rank_fixed_permutation	L1_logistic	GSE98278	GSM2590416	1	0.7761061704319876	fixed_baseline_oof			2	8
source_rank_fixed_permutation	L1_logistic	GSE98278	GSM2590417	1	0.8735334619743053	fixed_baseline_oof			2	8
source_rank_fixed_permutation	L1_logistic	GSE98278	GSM2590371	0	0.5333570521988378	fixed_baseline_oof			2	9
source_rank_fixed_permutation	L1_logistic	GSE98278	GSM2590372	0	0.4184111937396192	fixed_baseline_oof			2	9
source_rank_fixed_permutation	L1_logistic	GSE98278	GSM2590374	0	0.3636642515741011	fixed_baseline_oof			2	9
source_rank_fixed_permutation	L1_logistic	GSE98278	GSM2590378	0	0.12296008154751084	fixed_baseline_oof			2	9
source_rank_fixed_permutation	L1_logistic	GSE98278	GSM2590382	0	0.1823513000428731	fixed_baseline_oof			2	9
source_rank_fixed_permutation	L1_logistic	GSE98278	GSM2590388	0	0.5882115491206069	fixed_baseline_oof			2	9
source_rank_fixed_permutation	L1_logistic	GSE98278	GSM2590391	0	0.14899607792896916	fixed_baseline_oof			2	9
source_rank_fixed_permutation	L1_logistic	GSE98278	GSM2590392	0	0.35213089565555167	fixed_baseline_oof			2	9
source_rank_fixed_permutation	L1_logistic	GSE98278	GSM2590395	1	0.7450854605029913	fixed_baseline_oof			2	9
source_rank_fixed_permutation	L1_logistic	GSE98278	GSM2590396	1	0.8054568219755903	fixed_baseline_oof			2	9
source_rank_fixed_permutation	L1_logistic	GSE98278	GSM2590397	1	0.777297638783766	fixed_baseline_oof			2	9
source_rank_fixed_permutation	L1_logistic	GSE98278	GSM2590398	1	0.6251231724258323	fixed_baseline_oof			2	9
source_rank_fixed_permutation	L1_logistic	GSE98278	GSM2590370	0	0.16607558370519007	fixed_baseline_oof			2	10
source_rank_fixed_permutation	L1_logistic	GSE98278	GSM2590383	0	0.49566150960124244	fixed_baseline_oof			2	10
source_rank_fixed_permutation	L1_logistic	GSE98278	GSM2590384	0	0.44645639932980863	fixed_baseline_oof			2	10
source_rank_fixed_permutation	L1_logistic	GSE98278	GSM2590386	0	0.6522901544171775	fixed_baseline_oof			2	10
source_rank_fixed_permutation	L1_logistic	GSE98278	GSM2590387	0	0.3371887927374722	fixed_baseline_oof			2	10
source_rank_fixed_permutation	L1_logistic	GSE98278	GSM2590390	0	0.8934712710215998	fixed_baseline_oof			2	10
source_rank_fixed_permutation	L1_logistic	GSE98278	GSM2590393	0	0.4269559888352063	fixed_baseline_oof			2	10
source_rank_fixed_permutation	L1_logistic	GSE98278	GSM2590394	1	0.41415211736402374	fixed_baseline_oof			2	10
source_rank_fixed_permutation	L1_logistic	GSE98278	GSM2590400	1	0.9615108319944338	fixed_baseline_oof			2	10
source_rank_fixed_permutation	L1_logistic	GSE98278	GSM2590404	0	0.6349921051874763	fixed_baseline_oof			2	10
source_rank_fixed_permutation	L1_logistic	GSE98278	GSM2590409	1	0.8965141014309184	fixed_baseline_oof			2	10
source_rank_fixed_permutation	L1_logistic	GSE98278	GSM2590414	1	0.7411525425137258	fixed_baseline_oof			2	10
source_rank_fixed_permutation	L1_logistic	GSE98278	GSM2590373	0	0.2604410368082082	fixed_baseline_oof			2	11
source_rank_fixed_permutation	L1_logistic	GSE98278	GSM2590375	0	0.41212988113454224	fixed_baseline_oof			2	11
source_rank_fixed_permutation	L1_logistic	GSE98278	GSM2590377	0	0.3809566020896783	fixed_baseline_oof			2	11
source_rank_fixed_permutation	L1_logistic	GSE98278	GSM2590385	0	0.1783236504317908	fixed_baseline_oof			2	11
source_rank_fixed_permutation	L1_logistic	GSE98278	GSM2590399	1	0.451419412405122	fixed_baseline_oof			2	11
source_rank_fixed_permutation	L1_logistic	GSE98278	GSM2590401	1	0.7144986548804636	fixed_baseline_oof			2	11
source_rank_fixed_permutation	L1_logistic	GSE98278	GSM2590403	0	0.4604613363612014	fixed_baseline_oof			2	11
source_rank_fixed_permutation	L1_logistic	GSE98278	GSM2590406	0	0.33626271378795947	fixed_baseline_oof			2	11
source_rank_fixed_permutation	L1_logistic	GSE98278	GSM2590408	0	0.5055355076149202	fixed_baseline_oof			2	11
source_rank_fixed_permutation	L1_logistic	GSE98278	GSM2590410	1	0.7674958437711246	fixed_baseline_oof			2	11
source_rank_fixed_permutation	L1_logistic	GSE98278	GSM2590411	1	0.6583871441862627	fixed_baseline_oof			2	11
source_rank_fixed_permutation	L1_logistic	GSE98278	GSM2590412	1	0.8460321519609857	fixed_baseline_oof			2	11
