## Supplementary Data 1: analysis code, provenance and complete outputs for "Cross study transfer of vascular transcriptomic classifiers in seven public cohorts": selected_features.csv

variant	model	gene	weight
source_rank	L1_logistic	CX3CR1	-0.41033604586154043
source_rank	L1_logistic	F2RL3	0.25823611213779896
source_rank	L1_logistic	SERTAD4	0.0
source_rank	L1_logistic	PTX3	0.11280325545174043
source_rank	L1_logistic	SMIM24	0.0
source_rank	L1_logistic	IL1RL1	0.0
source_rank	L1_logistic	PAPPA	0.0
source_rank	L1_logistic	DHRS4L2	0.0
source_rank	L1_logistic	HILPDA	0.0
source_rank	L1_logistic	PPM1H	0.0
source_rank	L1_logistic	CCL3L1	0.0
source_rank	L1_logistic	FCER1A	0.0
source_rank	L1_logistic	RAB7B	0.0
source_rank	L1_logistic	DKK1	0.0
source_rank	L1_logistic	POLR2K	0.0
source_rank	L1_logistic	TEF	0.0
source_rank	L1_logistic	SYTL3	0.0
source_rank	L1_logistic	NAGA	0.0
source_rank	L1_logistic	RSAD2	0.0
source_rank	L1_logistic	PCBP3	0.0
source_rank	L1_logistic	TSPAN10	0.0
source_rank	L1_logistic	MFSD2A	0.0
source_rank	L1_logistic	CLN6	0.0
source_rank	L1_logistic	PLEKHA6	0.0
source_rank	L1_logistic	TLR7	0.0
source_rank	elastic_net	CX3CR1	-0.3317642278718823
source_rank	elastic_net	F2RL3	0.36292728557339216
source_rank	elastic_net	SERTAD4	-0.14814611958676466
source_rank	elastic_net	PTX3	0.23661316596045792
source_rank	elastic_net	SMIM24	0.1312696180374226
source_rank	elastic_net	IL1RL1	0.0
source_rank	elastic_net	PAPPA	0.08344738610040597
source_rank	elastic_net	DHRS4L2	-0.018685689943481437
source_rank	elastic_net	HILPDA	0.047590749125485
source_rank	elastic_net	PPM1H	0.0
source_rank	elastic_net	CCL3L1	-0.018119450379414488
source_rank	elastic_net	FCER1A	0.0
source_rank	elastic_net	RAB7B	0.0
source_rank	elastic_net	DKK1	0.0
source_rank	elastic_net	POLR2K	0.0
source_rank	elastic_net	TEF	0.0
source_rank	elastic_net	SYTL3	0.0
source_rank	elastic_net	NAGA	0.0
source_rank	elastic_net	RSAD2	-0.020074106814231045
source_rank	elastic_net	PCBP3	0.0
source_rank	elastic_net	TSPAN10	-0.003869132798751894
source_rank	elastic_net	MFSD2A	0.019797032821006314
source_rank	elastic_net	CLN6	-0.08926734075594353
source_rank	elastic_net	PLEKHA6	0.0
source_rank	elastic_net	TLR7	0.0
source_rank	elastic_net	PI15	0.0
source_rank	elastic_net	CRYBB1	-0.04545399742061322
source_rank	elastic_net	MCF2L	0.0
source_rank	elastic_net	LRRC75B	0.0
source_rank	elastic_net	DNAJC19	0.0
source_rank	elastic_net	PCSK1	0.0
source_rank	elastic_net	NPAS2	0.07241041400697751
source_rank	elastic_net	PPP1R14C	0.04764824168804065
source_rank	elastic_net	LBP	0.0
source_rank	elastic_net	PTGES	0.0
source_rank	elastic_net	C10orf11	0.0
source_rank	elastic_net	ROGDI	0.0
source_rank	elastic_net	DTNB	0.0
source_rank	elastic_net	CBLN4	-0.057562779985143066
source_rank	elastic_net	ANXA4	0.0
source_rank	elastic_net	MKS1	-0.00358352080783013
source_rank	elastic_net	PVR	0.0
source_rank	elastic_net	TTK	0.0
source_rank	elastic_net	CXCL10	0.0
source_rank	elastic_net	RTP4	0.0
source_rank	elastic_net	KLKB1	0.0
source_rank	elastic_net	GPR4	0.0
source_rank	elastic_net	CENPBD1	0.0
source_rank	elastic_net	SNORA56	0.0
source_rank	elastic_net	RGS18	0.0
source_rank	elastic_net	LANCL2	0.0
source_rank	elastic_net	ENTPD7	0.028913935785785404
source_rank	elastic_net	C3orf18	0.0
source_rank	elastic_net	VEGFA	0.0
source_rank	elastic_net	RIMS3	0.0
source_rank	elastic_net	RPGRIP1	0.0
source_rank	elastic_net	CXCL6	0.0
source_rank	elastic_net	CASZ1	0.0
source_rank	elastic_net	NXPH3	0.0
source_rank	elastic_net	TTC8	0.0
source_rank	elastic_net	ZNF157	0.0
source_rank	elastic_net	RSG1	0.0
source_rank	elastic_net	FNDC5	0.0
source_rank	elastic_net	PDE6G	0.0
source_rank	elastic_net	TADA3	0.0
source_rank	elastic_net	ITIH4	0.0
source_rank	elastic_net	LINC00520	0.0
source_rank	elastic_net	PTCRA	0.0
source_rank	elastic_net	LIF	0.0
source_rank	elastic_net	CHST13	-0.058399461028993294
source_rank	elastic_net	RAB4A	0.0
source_rank	elastic_net	FCGBP	0.0
source_rank	elastic_net	IGSF6	0.0
source_rank	elastic_net	FCGR1B	0.0
source_rank	elastic_net	SLC9A9	0.0
source_rank	elastic_net	FCGR1A	0.0
source_rank	elastic_net	RNF135	0.0
source_rank	elastic_net	TNFAIP8L2	0.0
source_rank	elastic_net	IGSF21	0.0
source_rank	elastic_net	LIPG	0.0
source_rank	elastic_net	HIST1H1E	0.0
source_rank	elastic_net	MIR514A2	0.0
source_rank	elastic_net	MT1M	0.011455392899995753
source_rank	elastic_net	SERPINB2	0.0
source_rank	elastic_net	HIST1H4J	0.0
source_rank	elastic_net	SLCO1B7	0.0
source_rank	elastic_net	CTSG	0.0
source_rank	elastic_net	SAA2	0.0
source_rank	elastic_net	TMCO4	0.0
source_rank	elastic_net	PYROXD2	0.0
source_rank	elastic_net	TRIM6	0.0
source_rank	elastic_net	LILRA4	0.0
source_rank	elastic_net	FAM72D	0.0
source_rank	elastic_net	HIST1H2AD	0.03130758445764494
source_rank	elastic_net	FMO4	0.0
source_rank	elastic_net	LOX	0.0
source_rank	elastic_net	MIR215	0.0
source_rank	elastic_net	ACRBP	0.0
source_rank	elastic_net	MORC2-AS1	0.0
source_rank	elastic_net	TNRC6B	0.0
source_rank	linear_SVM	CX3CR1	-0.1333157411430119
source_rank	linear_SVM	F2RL3	0.29647312179173707
source_rank	linear_SVM	SERTAD4	-0.09113971589020431
source_rank	linear_SVM	PTX3	0.22480963684641558
source_rank	linear_SVM	SMIM24	0.13437763402637298
source_rank	linear_SVM	IL1RL1	-0.10162399780181117
source_rank	linear_SVM	PAPPA	0.20626656438453633
source_rank	linear_SVM	DHRS4L2	-0.07572596636450193
source_rank	linear_SVM	HILPDA	0.06344834763016421
source_rank	linear_SVM	PPM1H	0.04813855191645654
source_rank	linear_SVM	CCL3L1	-0.04914573727899868
source_rank	linear_SVM	FCER1A	-0.020848512552873007
source_rank	linear_SVM	RAB7B	-0.29463862557145254
source_rank	linear_SVM	DKK1	-0.05377837787360137
source_rank	linear_SVM	POLR2K	-0.029824849021520553
source_rank	linear_SVM	TEF	0.006479424481855193
source_rank	linear_SVM	SYTL3	0.08673652222922713
source_rank	linear_SVM	NAGA	-0.02689948137690536
source_rank	linear_SVM	RSAD2	-0.14674221533637286
source_rank	linear_SVM	PCBP3	-0.025912490119184662
source_rank	linear_SVM	TSPAN10	-0.16250505993870895
source_rank	linear_SVM	MFSD2A	0.16564862506386582
source_rank	linear_SVM	CLN6	-0.16072592935249091
source_rank	linear_SVM	PLEKHA6	-0.1539101257030743
source_rank	linear_SVM	TLR7	0.14432661238951702
source_rank	random_forest	CX3CR1	0.18855010340441186
source_rank	random_forest	F2RL3	0.15200080124194865
source_rank	random_forest	SERTAD4	0.06811836891172118
source_rank	random_forest	PTX3	0.0818913788386216
source_rank	random_forest	SMIM24	0.03653908161527071
source_rank	random_forest	IL1RL1	0.04056784247285432
source_rank	random_forest	PAPPA	0.0525926510675178
source_rank	random_forest	DHRS4L2	0.0110248621944758
source_rank	random_forest	HILPDA	0.06258072451112585
source_rank	random_forest	PPM1H	0.017464496253569824
source_rank	random_forest	CCL3L1	0.025340299810652972
source_rank	random_forest	FCER1A	0.013460007970211674
source_rank	random_forest	RAB7B	0.0373116701555333
source_rank	random_forest	DKK1	0.008365587327342845
source_rank	random_forest	POLR2K	0.018365227068226485
source_rank	random_forest	TEF	0.010859156993180089
source_rank	random_forest	SYTL3	0.031204006377349748
source_rank	random_forest	NAGA	0.017357002412888588
source_rank	random_forest	RSAD2	0.014853445348523318
source_rank	random_forest	PCBP3	0.022017977224641445
source_rank	random_forest	TSPAN10	0.015122879339256538
source_rank	random_forest	MFSD2A	0.021588033704095164
source_rank	random_forest	CLN6	0.01968330245985635
source_rank	random_forest	PLEKHA6	0.022842152829314212
source_rank	random_forest	TLR7	0.010298940467409716
common_rank	L1_logistic	CX3CR1	-0.416719629185738
common_rank	L1_logistic	F2RL3	0.947906961704786
common_rank	L1_logistic	OAS3	-0.5199868752159043
common_rank	L1_logistic	CCL8	-0.12624378411171105
common_rank	L1_logistic	IFIT1	0.0
common_rank	L1_logistic	PTX3	1.1592467303407499
common_rank	L1_logistic	MT1X	0.08015824815991458
common_rank	L1_logistic	PAPPA	0.0
common_rank	L1_logistic	HILPDA	0.0
common_rank	L1_logistic	INHBB	0.0
common_rank	L1_logistic	IL1RL1	0.0
common_rank	L1_logistic	SLC39A14	0.0
common_rank	L1_logistic	ANGPTL4	0.0
common_rank	L1_logistic	GAL3ST4	0.0
common_rank	L1_logistic	IFI44L	0.0
common_rank	L1_logistic	FCER1A	0.0
common_rank	L1_logistic	IFIT2	0.0
common_rank	L1_logistic	PAK1	0.0
common_rank	L1_logistic	DKK1	0.0
common_rank	L1_logistic	TEF	0.0
common_rank	L1_logistic	LST1	0.0
common_rank	L1_logistic	TNFSF10	0.0
common_rank	L1_logistic	NPAS2	0.0
common_rank	L1_logistic	PLCD1	0.0
common_rank	L1_logistic	PPM1H	0.0
common_rank	L1_logistic	NPTX2	0.0
common_rank	L1_logistic	FAM57A	0.0
common_rank	L1_logistic	NAGA	0.0
common_rank	L1_logistic	IL18R1	0.0
common_rank	L1_logistic	HGD	0.0
common_rank	L1_logistic	POLR2K	0.0
common_rank	L1_logistic	PTGES	0.0
common_rank	L1_logistic	SRPX2	0.0
common_rank	L1_logistic	GPR4	0.0
common_rank	L1_logistic	PCBP3	0.0
common_rank	L1_logistic	ZBTB7C	-0.44718210477415726
common_rank	L1_logistic	MCF2L	0.0
common_rank	L1_logistic	KIF16B	0.0
common_rank	L1_logistic	CRYL1	0.0
common_rank	L1_logistic	STC2	0.0
common_rank	L1_logistic	MT1G	0.0
common_rank	L1_logistic	GJB1	-0.370761142280634
common_rank	L1_logistic	PLEKHA6	0.0
common_rank	L1_logistic	PITPNC1	0.0
common_rank	L1_logistic	PCSK1	0.0
common_rank	L1_logistic	RSAD2	0.0
common_rank	L1_logistic	TLR7	0.0
common_rank	L1_logistic	CNR1	0.06412516014251499
common_rank	L1_logistic	LINC00667	0.0
common_rank	L1_logistic	TGM2	0.0
common_rank	L1_logistic	PI15	0.0
common_rank	L1_logistic	OAS1	0.0
common_rank	L1_logistic	LRRC75B	0.0
common_rank	L1_logistic	CLIC2	0.0
common_rank	L1_logistic	ANXA4	0.0
common_rank	L1_logistic	IL1B	0.0
common_rank	L1_logistic	CDK6	0.0
common_rank	L1_logistic	ARMCX6	-0.2305304237757952
common_rank	L1_logistic	DNAJC3	0.12794547732700248
common_rank	L1_logistic	CLN6	-0.22606572790549623
common_rank	L1_logistic	UGP2	0.36464167359174626
common_rank	L1_logistic	ROGDI	0.0
common_rank	L1_logistic	LIPG	0.0
common_rank	L1_logistic	ENTPD7	0.0
common_rank	L1_logistic	CXCL10	0.0
common_rank	L1_logistic	MKS1	0.0
common_rank	L1_logistic	F3	0.0
common_rank	L1_logistic	P2RX7	0.0
common_rank	L1_logistic	SERPINB2	0.0
common_rank	L1_logistic	ACOX2	0.0
common_rank	L1_logistic	EGR2	0.0
common_rank	L1_logistic	VEGFA	0.0
common_rank	L1_logistic	LBP	0.0
common_rank	L1_logistic	ZNF185	0.0
common_rank	L1_logistic	RTP4	0.0
common_rank	L1_logistic	LANCL2	0.0
common_rank	L1_logistic	ADAMTS9	0.0
common_rank	L1_logistic	CXCL6	0.0
common_rank	L1_logistic	CRYBB1	0.0
common_rank	L1_logistic	MT1M	0.0
common_rank	L1_logistic	LOX	0.0
common_rank	L1_logistic	STC1	0.0
common_rank	L1_logistic	KLKB1	0.0
common_rank	L1_logistic	IFI44	0.0
common_rank	L1_logistic	CTSO	0.0
common_rank	L1_logistic	HYI	0.0
common_rank	L1_logistic	TP53TG1	0.0
common_rank	L1_logistic	OR7A5	0.0
common_rank	L1_logistic	NOP16	0.0
common_rank	L1_logistic	TADA3	0.0
common_rank	L1_logistic	ACE2	0.33106805722186955
common_rank	L1_logistic	EPHB2	0.0
common_rank	L1_logistic	FMO4	0.0
common_rank	L1_logistic	PVR	0.0
common_rank	L1_logistic	TTK	0.0
common_rank	L1_logistic	CRB1	0.0
common_rank	L1_logistic	HERC6	0.0
common_rank	L1_logistic	RPGRIP1	0.0
common_rank	L1_logistic	FCGR1A	0.0
common_rank	L1_logistic	DTNB	0.0
source_log	L1_logistic	SERTAD4	0.0
source_log	L1_logistic	CX3CR1	-0.5988740055261441
source_log	L1_logistic	F2RL3	1.046430525271638
source_log	L1_logistic	MIR516A1	-0.4059460405313683
source_log	L1_logistic	MIRLET7C	-0.32135490200712363
source_log	L1_logistic	CBLN4	-0.5425154737195108
source_log	L1_logistic	PTX3	0.566281480691805
source_log	L1_logistic	CRYBB1	-0.027021055128909486
source_log	L1_logistic	IL1RL1	0.0
source_log	L1_logistic	GJB1	-0.23645981662428484
source_log	L1_logistic	TSPAN10	0.0
source_log	L1_logistic	PDE6G	0.0
source_log	L1_logistic	DNAJC19	0.0
source_log	L1_logistic	NXPH3	0.0
source_log	L1_logistic	PTCRA	0.0
source_log	L1_logistic	ITIH4	0.0
source_log	L1_logistic	RSG1	0.0
source_log	L1_logistic	IGSF21	0.0
source_log	L1_logistic	HRCT1	0.0
source_log	L1_logistic	KLKB1	0.0
source_log	L1_logistic	LBP	0.46059745934279334
source_log	L1_logistic	NAGA	0.0
source_log	L1_logistic	CXCL10	0.0
source_log	L1_logistic	LRRC29	-0.02400989110564888
source_log	L1_logistic	RIMS3	0.0
source_log	L1_logistic	C3orf18	0.0
source_log	L1_logistic	CLN6	-0.13632597679434041
source_log	L1_logistic	TLR7	0.0
source_log	L1_logistic	TEF	0.0
source_log	L1_logistic	KLF1	0.0
source_log	L1_logistic	DTNB	0.0
source_log	L1_logistic	SBK1	0.0
source_log	L1_logistic	AQP8	0.0
source_log	L1_logistic	TNNI3K	0.0
source_log	L1_logistic	TTTY14	0.0
source_log	L1_logistic	CASZ1	0.0
source_log	L1_logistic	NMNAT2	-0.17363965661528546
source_log	L1_logistic	WDR63	0.0
source_log	L1_logistic	MLN	-0.2976474139714146
source_log	L1_logistic	FGFBP2	-0.0037317570774305893
source_log	L1_logistic	CACNA2D3	0.0
source_log	L1_logistic	HGH1	0.0
source_log	L1_logistic	DCLRE1B	-0.23201051216786736
source_log	L1_logistic	TCAP	0.0
source_log	L1_logistic	TTC8	0.0
source_log	L1_logistic	CXorf23	0.0
source_log	L1_logistic	PVR	0.0
source_log	L1_logistic	TRIM6	0.0
source_log	L1_logistic	SYT17	0.0
source_log	L1_logistic	RPGRIP1	0.0
source_log	L1_logistic	EXTL1	0.0
source_log	L1_logistic	MORC2-AS1	0.0
source_log	L1_logistic	C11orf45	0.0
source_log	L1_logistic	PCSK1	0.0
source_log	L1_logistic	CYP21A2	0.0
source_log	L1_logistic	PLEKHA6	0.0
source_log	L1_logistic	OSCP1	0.0
source_log	L1_logistic	IGSF6	0.0
source_log	L1_logistic	SNORA56	0.0
source_log	L1_logistic	CYP4F12	0.0
source_log	L1_logistic	MALRD1	-0.2453467972125655
source_log	L1_logistic	SIGIRR	0.0
source_log	L1_logistic	FCGR1B	0.0
source_log	L1_logistic	LILRA4	0.0
source_log	L1_logistic	MIR503	0.0
source_log	L1_logistic	SMOC1	0.0
source_log	L1_logistic	PTCH1	0.0
source_log	L1_logistic	MIR1258	0.0
source_log	L1_logistic	GOLT1A	0.14269057013347047
source_log	L1_logistic	RABGGTA	0.0
source_log	L1_logistic	MKS1	0.0
source_log	L1_logistic	LANCL2	0.0
source_log	L1_logistic	JAKMIP2	0.0
source_log	L1_logistic	ACRBP	0.0
source_log	L1_logistic	PRMT7	0.0
source_log	L1_logistic	PELI3	0.0
source_log	L1_logistic	HTR2B	0.0
source_log	L1_logistic	DKK1	0.0
source_log	L1_logistic	THTPA	0.0
source_log	L1_logistic	PCBP3	0.0
source_log	L1_logistic	OR7A5	0.0
source_log	L1_logistic	FCGBP	0.0
source_log	L1_logistic	TNFAIP8L2	0.0
source_log	L1_logistic	GALNT6	0.0
source_log	L1_logistic	SDR39U1	-0.11545838514008032
source_log	L1_logistic	LGI1	0.0
source_log	L1_logistic	IL21	0.0
source_log	L1_logistic	ZNF572	0.0
source_log	L1_logistic	MFSD2A	0.0
source_log	L1_logistic	SKA3	0.0
source_log	L1_logistic	ZKSCAN5	-0.07557811612145882
source_log	L1_logistic	PCDHB10	0.0
source_log	L1_logistic	LINC00520	0.12343413312812491
source_log	L1_logistic	LRRC75B	0.0
source_log	L1_logistic	FAM72D	0.0
source_log	L1_logistic	UBQLNL	0.0
source_log	L1_logistic	MIR770	0.2565921236905144
source_log	L1_logistic	LRRC26	0.0
source_log	L1_logistic	MAGOHB	0.0
source_log	L1_logistic	APOBEC3H	0.0
